# A multi-ancestry polygenic risk score for body mass index predicts longitudinal weight change

**DOI:** 10.1101/2025.07.17.25331705

**Authors:** Tianyuan Lu, Lily N Stalter, Kate V Lauer, Bret M Hanlon, Wenmin Zhang, Luke M Funk

## Abstract

**Background:** Persistent weight gain directly leads to obesity. Identifying individuals at risk for future weight gain is challenging, partly because associations with traditional clinical risk factors may be biased by confounding and reverse causation. Polygenic risk scores (PRS) provide a stable, lifelong measure of genetic predisposition to obesity. However, existing PRS have not been evaluated for their association with longitudinal weight change in adulthood and often lack generalizability across diverse genetic ancestry groups.

**Methods:** We conducted ancestry-specific genome-wide association study meta-analyses of body mass index (BMI) in populations of European, African or African American, Admixed American, East Asian, and South Asian ancestries and developed ancestry-specific PRS. A multi-ancestry polygenic risk score (MAPRS) was trained using ancestry-specific PRS in a model selection dataset (N=39,685) from the NIH All of Us Research Program (AoU). We evaluated the MAPRS in an independent AoU model evaluation dataset (N=158,743) for BMI prediction and in a separate AoU test dataset (N=78,219) with repeated measurements over 1.5–2.5 years for weight change prediction. The outcomes included change in BMI and ≥10% or ≥5% total body weight (TBW) gain. We further examined the relationship between MAPRS and 12 clinical risk factors commonly comorbid with obesity in relation to weight change.

**Results:** The MAPRS captured 7.05% of the variance in measured BMI in the AoU model evaluation dataset and demonstrated improved generalizability across all non-European genetic ancestry groups. In the AoU test dataset, conditioned on baseline BMI at the second-to-last measurement, a one SD increase in MAPRS was associated with a 0.16 kg/m^2^ increase in future BMI (standard error=0.012 kg/m^2^; p-value=2.2×10^−39^), 1.27-fold increased odds of experiencing ≥10% TBW gain (95% CI: 1.24-1.31; p-value=1.4×10^−55^), and 1.15-fold increased odds of experiencing ≥5% TBW gain (95% CI: 1.13-1.18; p-value=2.8×10^−39^). These associations were observed across all genetic ancestry groups and remained highly consistent after adjustment for any clinical risk factor. In contrast, most clinical risk factors demonstrated inconsistent or weaker associations with weight change outcomes.

**Conclusions:** The MAPRS for BMI is a robust and generalizable risk factor for weight gain. Its potential utility for early risk stratification and targeted prevention warrants further investigation.
