## Supplementary Table 1 for "A multi-ancestry polygenic risk score for body mass index predicts longitudinal weight change"

### Sheet: Sheet1
Supplementary Table 1. Genome-wide association studies used for meta-analyses.
Ancestry	Cohort	Population	Phenotype	Reference
European	Million Veteran Program	Up to 424,221 European ancestry individuals	Inverse normal transformed BMI, mean value across all visits	PMID: 39024449
	Genetic Investigation of ANthropometric Traits (GIANT) consortium	Up to 322,154 European ancestry individuals from 125 studies	Inverse normal transformed BMI	PMID: 25673413
	UK Biobank	Up to 419,163 European ancestry individuals	Inverse normal transformed BMI	doi: https://doi.org/10.1101/2024.03.13.24303864
	FinnGen	Up to 500,348 European ancestry individuals	Inverse normal transformed BMI	PMID: 36653562
African	Million Veteran Program	Up to 118,993 African ancestry individuals	Inverse normal transformed BMI, mean value across all visits	PMID: 39024449
	UK Biobank	Up to 6,545 African ancestry individuals	Inverse normal transformed BMI	doi: https://doi.org/10.1101/2024.03.13.24303864
	Uganda Genome Resource	Up to 6,197 African ancestry individuals	Inverse normal transformed BMI	PMID: 31675503
	Durban Diabetes Study	Up to 1,114 African ancestry individuals	Inverse normal transformed BMI	PMID: 31675503
	Diabetes Case Control Study	Up to 1,478 African ancestry individuals	Inverse normal transformed BMI	PMID: 31675503
	Africa America Diabetes Mellitus Study	Up to 5,187 African ancestry individuals	Inverse normal transformed BMI	PMID: 31675503
Admixed American	Million Veteran Program	Up to 57,793 Admixed American ancestry individuals	Inverse normal transformed BMI, mean value across all visits	PMID: 39024449
East Asian	Million Veteran Program	Up to 6,384 East Asian ancestry individuals	Inverse normal transformed BMI, mean value across all visits	PMID: 39024449
	UK Biobank	Up to 2,693 East Asian ancestry individuals	Inverse normal transformed BMI	doi: https://doi.org/10.1101/2024.03.13.24303864
	BioBank Japan	Up to 163,835 East Asian ancestry individuals	Inverse normal transformed BMI	PMID: 34594039
	Taiwan Biobank	Up to 92,615 East Asian ancestry individuals	Inverse normal transformed BMI	PMID: 38116116
South Asian	UK Biobank	Up to 8,646 South Asian ancestry individuals	Inverse normal transformed BMI	doi: https://doi.org/10.1101/2024.03.13.24303864
	East London Genes & Health	Up to 34,408 South Asian ancestry individuals	Inverse normal transformed BMI, mean value across all visits	PMID: 31504546
