## Supplementary Table 2 for "A multi-ancestry polygenic risk score for body mass index predicts longitudinal weight change"

### Sheet: Sheet1
Supplementary Table 2. Electronic health records used for defining exclusion criteria and risk factors.
		Codes
Exclusion criterion	Cancer	ICD-9 codes: 140.0-165.X, 170.0-172.9, 174.0-176.9, 179.0-209.X, 230.0-231.9, 233.0-239.X	ICD-10 codes: C0.0-C43.9, C4A.X, C45.0-C96.9, D00-D03.9, D05.00-D09.X, D32.X, D37-D49.X
	Bariatric surgery	SNOMED codes: 430715008, 427074001, 173747005, 708983005, 414574004, 426738005
	Pregnancy	ICD-9 codes: 630-679.14	ICD-10 codes: O0.0-O9A53, Z33.X, Z34.X, Z3A.X, Z37.X, Z38.X, Z39.0, A34.X
Risk factor	Hypertension	ICD-9 codes: 401.X, 402.X, 403.X, 404.X, 405.X	ICD-10 codes: I10, I11.X, I12.X, I13.X, I16.X
	Hyperlipidemia	ICD-9 codes: 272.0, 272.1, 272.2, 272.3, 272.4	ICD-10 codes: E78.0, E78.00, E78.01, E78.1, E78.2, E78.3, E78.4, E78.5
	Type 2 diabetes	ICD-9 codes: 250.X	ICD-10 codes: E11.X
	Obstructive sleep apnea	ICD-9 codes: 327.2X, 780.51, 780.53, 780.57, 786.03	ICD-10 codes: G47.3X, R06.81
	GERD	ICD-9 codes: 530.1, 530.10, 530.11, 530.12, 530.13, 530.19, 530.8, 530.81, 530.85, 787.1	ICD-10 codes: K20.0, K20.8, K20.9, K21.0, K21.9, K22.7, K22.70, K22.71, K22.710, K22.711, K22.719, R12
	CVD	ICD-9 codes: 410.X, 411.0, 411.1, 411.8, 411.81, 411.89, 413.0, 413.1, 413.9, 414.0, 414.00, 414.01, 414.02, 414.03, 414.04, 414.05, 414.06, 414.07, 414.2, 414.3, 414.4, 414.8, 414.9, 429.2, 429.7, 429.71, 429.79, V45.81	ICD-10 codes: I20.0, I20.1, I20.8, I20.9, I21.X, I22.0, I22.1, I22.2, I22.8, I22.9, I23.0, I23.1, I23.2, I23.3, I23.4, I23.5, I23.6, I23.7, I23.8, I24.0, I24.1, I24.8, I24.9, I25.X, T82.2, T82.21
	Osteoarthritis	ICD-9 codes: 715.X	ICD-10 codes: M15.X, M16.X, M17.X, M18.X, M19.X
	Chronic pain	ICD-9 codes: 338.2, 338.29, 338.4	ICD-10 codes: F45.4, F45.41, F45.42, G89.2, G89.29, G89.4
	Depression	ICD-9 codes: 300.4, 309.0, 309.1, 311	ICD-10 codes: F32.X, F33.X, F34.X, F39.X, F43.21, F43.23
	Anxiety	ICD-9 codes: 300.X	ICD-10 codes: F41.X, F43.0, F43.22, F43.23
	NAFLD	ICD-9 codes: 571.8, 571.9	ICD-10 codes: I10, I11.X, I12.X, I13.X, I16.X, K75.81, K76.0
	Cholelithiasis	ICD-9 codes: 574.00, 574.01, 574.10, 574.11, 574.20, 574.21, 574.30, 574.31, 574.40, 574.41, 574.50, 574.51, 574.60, 574.61, 575.70, 574.71, 574.80, 574.81, 574.90, 574.91, 575.2, 576.2	ICD-10 codes: K80.00, K80.01, K80.10, K80.11, K80.12, K80.13, K80.18, K80.19, K80.20, K80.21, K80.30, K80.31, K80.32, K80.33, K80.34, K80.35, K80.36, K80.37, K80.40, K80.41, K80.42, K80.43, K80.44, K80.45, K80.46, K80.47, K80.50, K80.51, K80.60, K80.61, K80.62, K80.63, K80.64, K80.65, K80.66, K80.67, K80.70, K80.71, K80.80, K80.81, K82.0, K83.1
