## Supplementary Table 3 for "A multi-ancestry polygenic risk score for body mass index predicts longitudinal weight change"

### Sheet: Sheet1
Supplementary Table 3. Characteristics of the model development dataset and model selection dataset. Ancestry-specific data are not presented for Middle Eastern ancestry participants due to limited sample size.
		Mean (SD) - full test dataset	Number (%) - full test dataset	Mean (SD) - European ancestry	Number (%) - European ancestry	Mean (SD) - African ancestry	Number (%) - African ancestry	Mean (SD) - Admixed American ancestry	Number (%) - Admixed American ancestry	Mean (SD) - East Asian ancestry	Number (%) - East Asian ancestry	Mean (SD) - South Asian ancestry	Number (%) - South Asian ancestry
Model development dataset (N = 39,685, incl. 19,900 European, 9,068 African, 8,618 Admixed American, 1,236 East Asian, and 677 South Asian ancestry individuals)	Age (years)	46.5 (15.3)		49.0 (15.5)		47.0 (14.2)		42.2 (14.5)		39.9 (15.6)		37.8 (14.0)
	Female		23,848 (60.1%)		12,394 (62.3%)		4,791 (52.8%)		5,468 (63.4%)		749 (60.6%)		361 (53.3%)
	BMI (kg/m2)	29.3 (7.0)		29.0 (6.8)		30.2 (7.5)		30.3 (6.6)		24.6 (4.8)		26.0 (4.9)
Model evaluation dataset (N = 158,743, incl. 79,401 European, 36,626 African, 34,770 Admixed American, 4,675 East Asian, an 2,684 South Asian ancestry individuals)	Age (years)	46.6 (15.3)		49.0 (15.5)		47.3 (14.2)		42.2 (14.4)		39.8 (15.3)		37.4 (14.3)
	Female		95,622 (60.2%)		49,226 (62.0%)		19,493 (53.2%)		22,315 (64.2%)		2,872 (61.4%)		1,401 (52.2%)
	BMI (kg/m2)	29.4 (7.0)		28.9 (6.9)		30.3 (7.6)		30.3 (6.6)		24.9 (5.0)		26.1 (5.2)
