## Supplementary Table 4 for "A multi-ancestry polygenic risk score for body mass index predicts longitudinal weight change"

### Sheet: Sheet1
Supplementary Table 4. Characteristics of the test dataset. Ancestry-specific data are not presented for Middle Eastern ancestry participants due to limited sample size.
	Mean (SD) - full test dataset	Number (%) - full test dataset, N = 78,219	Mean (SD) - European ancestry	Number (%) - European ancestry, N = 41,218	Mean (SD) - African ancestry	Number (%) - African ancestry, N = 18,640	Mean (SD) - Admixed American ancestry	Number (%) - Admixed American ancestry, N = 15,104	Mean (SD) - East Asian ancestry	Number (%) - East Asian ancestry, N = 1,805	Mean (SD) - South Asian ancestry	Number (%) - South Asian ancestry, N = 1,128
Age (years)	49.6 (14.0)		51.4 (14.0)		49.9 (13.1)		45.6 (13.7)		45.4 (14.4)		43.4 (13.8)
Female		48,138 (61.5%)		24,953 (60.5%)		11,525 (61.8%)		9,715 (64.3%)		1,179 (65.3%)		590 (52.3%)
BMI at the second-to-last visit (kg/m2)	30.0 (7.1)		29.4 (6.9)		31.7 (7.7)		30.7 (6.8)		25.7 (5.1)		26.7 (5.3)
BMI at the last visit (kg/m2)	30.0 (7.1)		29.4 (6.8)		31.5 (7.7)		30.7 (6.7)		25.8 (5.3)		26.8 (5.4)
Change in BMI (kg/m2)	-2.8E-2 (2.7)		2.2E-2 (2.6)		-0.18 (3.0)		-7.0E-3 (2.9)		9.9E-2 (1.8)		0.15 (2.2)
≥10% weight gain		7,618 (9.7%)		3,766 (9.1%)		1,946 (10.4%)		1,659 (11.0%)		120 (6.6%)		94 (8.3%)
≥5% weight gain		18,533 (23.4%)		9,574 (23.2%)		4,337 (23.3%)		3,915 (25.9%)		373 (20.7%)		257 (22.8%)
Hypertension		33,908 (43.4%)		15,716 (38.1%)		10,964 (58.8%)		6,298 (41.7%)		522 (28.9%)		321 (28.5%)
Hyperlipidemia		22,982 (29.4%)		11,637 (28.2%)		6,465 (34.7%)		4,202 (27.8%)		381 (21.1%)		236 (20.9%)
Type 2 diabetes		13,819 (17.7%)		5,081 (12.3%)		5,092 (27.3%)		3,280 (21.7%)		197 (10.9%)		132 (11.7%)
Obstructive sleep apnea		9,748 (12.5%)		5,058 (12.3%)		2,939 (15.8%)		1,522 (10.1%)		131 (7.3%)		83 (7.4%)
GERD		15,114 (19.3%)		7,197 (17.5%)		4,775 (25.6%)		2,835 (18.8%)		160 (8.9%)		120 (10.6%)
CVD		8,554 (10.9%)		4,057 (9.8%)		2,726 (14.6%)		1,555 (10.3%)		104 (5.8%)		93 (8.2%)
Osteoarthritis		13,610 (17.4%)		6,283 (15.2%)		4,959 (26.6%)		2,138 (14.2%)		116 (6.4%)		90 (8.0%)
Chronic pain		13,328 (17.0%)		6,181 (15.0%)		4,591 (24.6%)		2,271 (15.0%)		154 (8.5%)		98 (8.7%)
Depression		14,265 (18.2%)		6,784 (16.5%)		4,584 (24.6%)		2,671 (17.7%)		114 (6.3%)		84 (7.4%)
Anxiety		13,499 (17.3%)		6,751 (16.4%)		3,989 (20.9%)		2,603 (17.2%)		122 (6.8%)		93 (8.2%)
NAFLD		4,271 (5.5%)		1,994 (4.8%)		945 (5.1%)		1,196 (7.9%)		91 (5.0%)		41 (3.6%)
Cholelithiasis		2,723 (3.5%)		1,181 (2.9%)		808 (4.3%)		662 (4.4%)		46 (2.5%)		22 (2.0%)
