## Supplementary Table 6 for "A multi-ancestry polygenic risk score for body mass index predicts longitudinal weight change"

### Sheet: Sheet1
Supplementary Table 6. Multivariable linear regression combining ancestry-specific scores adjusted for age, sex, and 10 genetic principal components.
Predictor	Beta (weight in MAPRS)	Standard error	p-value
European ancestry-specific score	2.77644	0.0605426	<1E-320
African ancestry-specific score	0.656322	0.064921	5.35836e-24
Admixed American ancestry-specific score	0.419321	0.0838289	5.69501e-07
East Asian ancestry-specific score	1.17643	0.118595	3.63672e-23
South Asian ancestry-specific score	0.605804	0.147516	4.02131e-05
