## Supplementary Table 7 for "A multi-ancestry polygenic risk score for body mass index predicts longitudinal weight change"

### Sheet: Sheet1
Supplementary Table 7. Performance of polygenic risk scores in model evaluation dataset.
Population	Predictor	Proportion of variance in standardized BMI explained by predictor	Delta R2
Full model evaluation dataset	Baseline model: age, sex, and 10 genetic principal components	0.0419623
Full model evaluation dataset	European ancestry-specific score + baseline model	0.105569	0.0636063
Full model evaluation dataset	African ancestry-specific score + baseline model	0.050797	0.0088347
Full model evaluation dataset	Admixed American ancestry-specific score + baseline model	0.047737	0.00577469
Full model evaluation dataset	East Asian ancestry-specific score + baseline model	0.0553074	0.0133451
Full model evaluation dataset	South Asian ancestry-specific score + baseline model	0.0461477	0.00418541
Full model evaluation dataset	MAPRS + baseline model	0.112456	0.0704939
Full model evaluation dataset	PGS000717 + baseline model	0.100491	0.0585287
Full model evaluation dataset	PGS000027 + baseline model	0.0690489	0.0270865
Full model evaluation dataset	PGS001228 + baseline model	0.10516	0.0631972
European ancestry	Baseline model: age, sex, and 10 genetic principal components	0.0133376
European ancestry	European ancestry-specific score + baseline model	0.110172	0.096834
European ancestry	African ancestry-specific score + baseline model	0.0200331	0.00669547
European ancestry	Admixed American ancestry-specific score + baseline model	0.020154	0.0068164
European ancestry	East Asian ancestry-specific score + baseline model	0.0284287	0.0150911
European ancestry	South Asian ancestry-specific score + baseline model	0.0193968	0.00605924
European ancestry	MAPRS + baseline model	0.112129	0.0987913
European ancestry	PGS000717 + baseline model	0.0946304	0.0812928
European ancestry	PGS000027 + baseline model	0.0538316	0.040494
European ancestry	PGS001228 + baseline model	0.112099	0.0987618
African ancestry	Baseline model: age, sex, and 10 genetic principal components	0.0865833
African ancestry	European ancestry-specific score + baseline model	0.103272	0.0166887
African ancestry	African ancestry-specific score + baseline model	0.100069	0.0134856
African ancestry	Admixed American ancestry-specific score + baseline model	0.0889184	0.00233513
African ancestry	East Asian ancestry-specific score + baseline model	0.0928336	0.00625033
African ancestry	South Asian ancestry-specific score + baseline model	0.0880961	0.00151281
African ancestry	MAPRS + baseline model	0.112539	0.025956
African ancestry	PGS000717 + baseline model	0.106664	0.0200802
African ancestry	PGS000027 + baseline model	0.0950296	0.00844629
African ancestry	PGS001228 + baseline model	0.100397	0.0138135
Admixed American ancestry	Baseline model: age, sex, and 10 genetic principal components	0.0171385
Admixed American ancestry	European ancestry-specific score + baseline model	0.0865665	0.0694281
Admixed American ancestry	African ancestry-specific score + baseline model	0.0263275	0.00918905
Admixed American ancestry	Admixed American ancestry-specific score + baseline model	0.0270366	0.00989818
Admixed American ancestry	East Asian ancestry-specific score + baseline model	0.0353273	0.0181889
Admixed American ancestry	South Asian ancestry-specific score + baseline model	0.0209397	0.00380124
Admixed American ancestry	MAPRS + baseline model	0.0950706	0.0779321
Admixed American ancestry	PGS000717 + baseline model	0.0821293	0.0649909
Admixed American ancestry	PGS000027 + baseline model	0.0448794	0.027741
Admixed American ancestry	PGS001228 + baseline model	0.0822722	0.0651337
East Asian ancestry	Baseline model: age, sex, and 10 genetic principal components	0.0874142
East Asian ancestry	European ancestry-specific score + baseline model	0.139224	0.0518101
East Asian ancestry	African ancestry-specific score + baseline model	0.0918595	0.00444534
East Asian ancestry	Admixed American ancestry-specific score + baseline model	0.0932752	0.00586105
East Asian ancestry	East Asian ancestry-specific score + baseline model	0.12306	0.0356461
East Asian ancestry	South Asian ancestry-specific score + baseline model	0.0954168	0.00800261
East Asian ancestry	MAPRS + baseline model	0.152045	0.0646305
East Asian ancestry	PGS000717 + baseline model	0.148771	0.0613573
East Asian ancestry	PGS000027 + baseline model	0.107604	0.0201895
East Asian ancestry	PGS001228 + baseline model	0.142087	0.0546724
South Asian ancestry	Baseline model: age, sex, and 10 genetic principal components	0.0559829
South Asian ancestry	European ancestry-specific score + baseline model	0.121463	0.0654805
South Asian ancestry	African ancestry-specific score + baseline model	0.0588427	0.00285977
South Asian ancestry	Admixed American ancestry-specific score + baseline model	0.0648308	0.00884786
South Asian ancestry	East Asian ancestry-specific score + baseline model	0.0768372	0.0208542
South Asian ancestry	South Asian ancestry-specific score + baseline model	0.0609366	0.00495361
South Asian ancestry	MAPRS + baseline model	0.128243	0.0722605
South Asian ancestry	PGS000717 + baseline model	0.11173	0.0557469
South Asian ancestry	PGS000027 + baseline model	0.0789628	0.0229798
South Asian ancestry	PGS001228 + baseline model	0.123086	0.0671028
