## Supplementary Table 8 for "A multi-ancestry polygenic risk score for body mass index predicts longitudinal weight change"

### Sheet: Sheet1
Supplementary Table 8. Associations between MAPRS and BMI in the test dataset adjusted for age, sex, and 10 genetic principal components.
Population	Outcome	Beta per 1 SD increase in MAPRS	Standard error	p-value	Proportion of variance in standardized BMI explained by predictor - all covariates included	Proportion of variance in standardized BMI explained by age, sex, and 10 genetic principal components	Delta R2
Full test dataset	Standardized BMI at the second-to-last measurement	0.301524	0.00339678	<1E-320	0.111757	0.0440907	0.0676662
Full test dataset	Standardized BMI at the last measurement	0.292575	0.00340908	<1E-320	0.105895	0.0397817	0.0661137
European ancestry	Standardized BMI at the second-to-last measurement	0.310739	0.00467656	<1E-320	0.105836	0.0126985	0.0931374
European ancestry	Standardized BMI at the last measurement	0.306152	0.00468969	<1E-320	0.100683	0.0102922	0.0903903
African ancestry	Standardized BMI at the second-to-last measurement	0.171963	0.0069689	2.57219e-132	0.0970328	0.0678686	0.0291642
African ancestry	Standardized BMI at the last measurement	0.171502	0.00696019	5.99305e-132	0.0994005	0.0702454	0.0291551
Admixed American ancestry	Standardized BMI at the second-to-last measurement	0.273596	0.0077997	3.26371e-259	0.0837395	0.0112535	0.072486
Admixed American ancestry	Standardized BMI at the last measurement	0.271777	0.00781109	3.19329e-255	0.0805883	0.0108682	0.0697201
East Asian ancestry	Standardized BMI at the second-to-last measurement	0.288061	0.0221783	6.14032e-37	0.151897	0.0774795	0.0744178
East Asian ancestry	Standardized BMI at the last measurement	0.30522	0.0221528	3.90676e-41	0.157679	0.0742444	0.0834342
South Asian ancestry	Standardized BMI at the second-to-last measurement	0.27244	0.0286147	1.01065e-20	0.102285	0.0358129	0.0664717
South Asian ancestry	Standardized BMI at the last measurement	0.28042	0.0286104	8.07691e-22	0.104756	0.0340475	0.0707087
