## Supplementary Table 9 for "A multi-ancestry polygenic risk score for body mass index predicts longitudinal weight change"

### Sheet: Sheet1
Supplementary Table 9. Associations between MAPRS and change in BMI in the test dataset.
Population	Outcome	Covariates adjusted	Beta per 1 SD increase in MAPRS	Standard error	p-value		Population	Outcome	Covariates adjusted	Beta per 1 SD increase in MAPRS	Standard error	p-value	95% CI - lower	95% CI - upper		Population	Outcome	Covariates adjusted	Beta per 1 SD increase in MAPRS	Standard error	p-value	95% CI - lower	95% CI - upper
Full test dataset	Change in BMI (kg/m2)	age, sex, baseline BMI, genetic ancestry	0.156416	0.0119046	2.16185e-39		Males - Full test dataset	Change in BMI (kg/m2)	age, baseline BMI, genetic ancestry	0.127266	0.0171447	1.17485e-13	0.0936624	0.16087		Females - Full test dataset	Change in BMI (kg/m2)	age, baseline BMI, genetic ancestry	0.179907	0.0161119	6.48178e-29	0.148328	0.211487
Full test dataset	Change in BMI (kg/m2)	age, sex, baseline BMI, 12 clinical risk factors, genetic ancestry	0.16095	0.0119124	1.49586e-41		Males - Full test dataset	Change in BMI (kg/m2)	age, baseline BMI, 12 clinical risk factors, genetic ancestry	0.133969	0.0171627	6.10146e-15	0.10033	0.167608		Females - Full test dataset	Change in BMI (kg/m2)	age, baseline BMI, 12 clinical risk factors, genetic ancestry	0.183539	0.0161199	5.37347e-30	0.151944	0.215134
Full test dataset	Change in BMI (kg/m2)	age, sex, baseline BMI, hypertension, genetic ancestry	0.155777	0.0119127	4.92689e-39		Males - Full test dataset	Change in BMI (kg/m2)	age, baseline BMI, hypertension, genetic ancestry	0.125679	0.0171641	2.49975e-13	0.0920378	0.159321		Females - Full test dataset	Change in BMI (kg/m2)	age, baseline BMI, hypertension, genetic ancestry	0.179903	0.0161194	6.89646e-29	0.148309	0.211497
Full test dataset	Change in BMI (kg/m2)	age, sex, baseline BMI, hyperlipidemia, genetic ancestry	0.156399	0.0119077	2.30836e-39		Males - Full test dataset	Change in BMI (kg/m2)	age, baseline BMI, hyperlipidemia, genetic ancestry	0.12658	0.0171501	1.61478e-13	0.0929663	0.160195		Females - Full test dataset	Change in BMI (kg/m2)	age, baseline BMI, hyperlipidemia, genetic ancestry	0.180503	0.0161151	4.38806e-29	0.148917	0.212088
Full test dataset	Change in BMI (kg/m2)	age, sex, baseline BMI, type 2 diabetes, genetic ancestry	0.160943	0.0119135	1.53402e-41		Males - Full test dataset	Change in BMI (kg/m2)	age, baseline BMI, type 2 diabetes, genetic ancestry	0.133655	0.0171619	7.0306e-15	0.100018	0.167293		Females - Full test dataset	Change in BMI (kg/m2)	age, baseline BMI, type 2 diabetes, genetic ancestry	0.183647	0.01612	4.97691e-30	0.152052	0.215243
Full test dataset	Change in BMI (kg/m2)	age, sex, baseline BMI, obstructive sleep apnea, genetic ancestry	0.15618	0.0119024	2.71849e-39		Males - Full test dataset	Change in BMI (kg/m2)	age, baseline BMI, obstructive sleep apnea, genetic ancestry	0.126769	0.0171374	1.42695e-13	0.0931798	0.160358		Females - Full test dataset	Change in BMI (kg/m2)	age, baseline BMI, obstructive sleep apnea, genetic ancestry	0.179884	0.0161111	6.54968e-29	0.148306	0.211461
Full test dataset	Change in BMI (kg/m2)	age, sex, baseline BMI, GERD, genetic ancestry	0.15679	0.0119057	1.45168e-39		Males - Full test dataset	Change in BMI (kg/m2)	age, baseline BMI, GERD, genetic ancestry	0.12746	0.0171507	1.09995e-13	0.0938446	0.161075		Females - Full test dataset	Change in BMI (kg/m2)	age, baseline BMI, GERD, genetic ancestry	0.180288	0.0161118	4.96928e-29	0.148709	0.211867
Full test dataset	Change in BMI (kg/m2)	age, sex, baseline BMI, CVD, genetic ancestry	0.156865	0.0119114	1.45276e-39		Males - Full test dataset	Change in BMI (kg/m2)	age, baseline BMI, CVD, genetic ancestry	0.127687	0.0171603	1.02728e-13	0.0940527	0.161321		Females - Full test dataset	Change in BMI (kg/m2)	age, baseline BMI, CVD, genetic ancestry	0.1806	0.0161178	4.18542e-29	0.149009	0.212191
Full test dataset	Change in BMI (kg/m2)	age, sex, baseline BMI, osteoarthritis, genetic ancestry	0.155852	0.0119067	4.16033e-39		Males - Full test dataset	Change in BMI (kg/m2)	age, baseline BMI, osteoarthritis, genetic ancestry	0.126618	0.0171523	1.59984e-13	0.0929992	0.160236		Females - Full test dataset	Change in BMI (kg/m2)	age, baseline BMI, osteoarthritis, genetic ancestry	0.179454	0.0161135	9.00088e-29	0.147871	0.211036
Full test dataset	Change in BMI (kg/m2)	age, sex, baseline BMI, chronic pain, genetic ancestry	0.156899	0.0119078	1.32541e-39		Males - Full test dataset	Change in BMI (kg/m2)	age, baseline BMI, chronic pain, genetic ancestry	0.127553	0.0171544	1.06841e-13	0.0939309	0.161176		Females - Full test dataset	Change in BMI (kg/m2)	age, baseline BMI, chronic pain, genetic ancestry	0.180403	0.0161142	4.67249e-29	0.148819	0.211986
Full test dataset	Change in BMI (kg/m2)	age, sex, baseline BMI, depression, genetic ancestry	0.156795	0.0119057	1.44524e-39		Males - Full test dataset	Change in BMI (kg/m2)	age, baseline BMI, depression, genetic ancestry	0.127332	0.0171494	1.15872e-13	0.0937192	0.160945		Females - Full test dataset	Change in BMI (kg/m2)	age, baseline BMI, depression, genetic ancestry	0.180319	0.0161122	4.8761e-29	0.148739	0.211899
Full test dataset	Change in BMI (kg/m2)	age, sex, baseline BMI, anxiety, genetic ancestry	0.156722	0.0119057	1.56684e-39		Males - Full test dataset	Change in BMI (kg/m2)	age, baseline BMI, anxiety, genetic ancestry	0.127585	0.0171479	1.03165e-13	0.0939752	0.161195		Females - Full test dataset	Change in BMI (kg/m2)	age, baseline BMI, anxiety, genetic ancestry	0.180208	0.0161131	5.30671e-29	0.148626	0.211789
Full test dataset	Change in BMI (kg/m2)	age, sex, baseline BMI, NAFLD, genetic ancestry	0.157015	0.0119046	1.11257e-39		Males - Full test dataset	Change in BMI (kg/m2)	age, baseline BMI, NAFLD, genetic ancestry	0.127532	0.0171462	1.04995e-13	0.0939256	0.161139		Females - Full test dataset	Change in BMI (kg/m2)	age, baseline BMI, NAFLD, genetic ancestry	0.180699	0.0161108	3.69996e-29	0.149121	0.212276
Full test dataset	Change in BMI (kg/m2)	age, sex, baseline BMI, cholelithiasis, genetic ancestry	0.156846	0.0119052	1.35439e-39		Males - Full test dataset	Change in BMI (kg/m2)	age, baseline BMI, cholelithiasis, genetic ancestry	0.127783	0.0171454	9.37707e-14	0.0941778	0.161388		Females - Full test dataset	Change in BMI (kg/m2)	age, baseline BMI, cholelithiasis, genetic ancestry	0.180306	0.016113	4.95286e-29	0.148725	0.211888
Admixed American ancestry	Change in BMI (kg/m2)	age, sex, baseline BMI	0.172444	0.0240309	7.51522e-13
Admixed American ancestry	Change in BMI (kg/m2)	age, sex, baseline BMI, and 12 clinical risk factors	0.183478	0.0241893	3.51548e-14
Admixed American ancestry	Change in BMI (kg/m2)	age, sex, baseline BMI, hypertension	0.173	0.0240535	6.67036e-13
Admixed American ancestry	Change in BMI (kg/m2)	age, sex, baseline BMI, hyperlipidemia	0.173149	0.0240417	6.21316e-13
Admixed American ancestry	Change in BMI (kg/m2)	age, sex, baseline BMI, type 2 diabetes	0.1812	0.0241383	6.40034e-14
Admixed American ancestry	Change in BMI (kg/m2)	age, sex, baseline BMI, obstructive sleep apnea	0.172741	0.0240284	6.8303e-13
Admixed American ancestry	Change in BMI (kg/m2)	age, sex, baseline BMI, GERD	0.172692	0.0240321	6.99055e-13
Admixed American ancestry	Change in BMI (kg/m2)	age, sex, baseline BMI, CVD	0.172933	0.0240578	6.87012e-13
Admixed American ancestry	Change in BMI (kg/m2)	age, sex, baseline BMI, osteoarthritis	0.172343	0.0240333	7.78976e-13
Admixed American ancestry	Change in BMI (kg/m2)	age, sex, baseline BMI, chronic pain	0.172922	0.0240343	6.54956e-13
Admixed American ancestry	Change in BMI (kg/m2)	age, sex, baseline BMI, depression	0.172393	0.0240319	7.6506e-13
Admixed American ancestry	Change in BMI (kg/m2)	age, sex, baseline BMI, anxiety	0.172327	0.0240316	7.79853e-13
Admixed American ancestry	Change in BMI (kg/m2)	age, sex, baseline BMI, NAFLD	0.173088	0.0240326	6.20391e-13
Admixed American ancestry	Change in BMI (kg/m2)	age, sex, baseline BMI, cholelithiasis	0.17376	0.0240539	5.29793e-13
African ancestry	Change in BMI (kg/m2)	age, sex, baseline BMI	0.108434	0.0217852	6.50105e-07
African ancestry	Change in BMI (kg/m2)	age, sex, baseline BMI, and 12 clinical risk factors	0.108605	0.0217957	6.32105e-07
African ancestry	Change in BMI (kg/m2)	age, sex, baseline BMI, hypertension	0.109046	0.0217978	5.70723e-07
African ancestry	Change in BMI (kg/m2)	age, sex, baseline BMI, hyperlipidemia	0.108989	0.0217917	5.74417e-07
African ancestry	Change in BMI (kg/m2)	age, sex, baseline BMI, type 2 diabetes	0.111572	0.0217921	3.08884e-07
African ancestry	Change in BMI (kg/m2)	age, sex, baseline BMI, obstructive sleep apnea	0.107745	0.0217876	7.67215e-07
African ancestry	Change in BMI (kg/m2)	age, sex, baseline BMI, GERD	0.109056	0.0217838	5.59946e-07
African ancestry	Change in BMI (kg/m2)	age, sex, baseline BMI, CVD	0.109407	0.0217916	5.1983e-07
African ancestry	Change in BMI (kg/m2)	age, sex, baseline BMI, osteoarthritis	0.107976	0.0217919	7.30169e-07
African ancestry	Change in BMI (kg/m2)	age, sex, baseline BMI, chronic pain	0.108934	0.0217889	5.7999e-07
African ancestry	Change in BMI (kg/m2)	age, sex, baseline BMI, depression	0.108465	0.0217803	6.41637e-07
African ancestry	Change in BMI (kg/m2)	age, sex, baseline BMI, anxiety	0.108855	0.0217842	5.87696e-07
African ancestry	Change in BMI (kg/m2)	age, sex, baseline BMI, NAFLD	0.108584	0.0217831	6.25817e-07
African ancestry	Change in BMI (kg/m2)	age, sex, baseline BMI, cholelithiasis	0.108121	0.0217835	6.98753e-07
East Asian ancestry	Change in BMI (kg/m2)	age, sex, baseline BMI	0.197315	0.0446807	1.06469e-05
East Asian ancestry	Change in BMI (kg/m2)	age, sex, baseline BMI, and 12 clinical risk factors	0.198016	0.0447474	1.02162e-05
East Asian ancestry	Change in BMI (kg/m2)	age, sex, baseline BMI, hypertension	0.195832	0.0446915	1.24462e-05
East Asian ancestry	Change in BMI (kg/m2)	age, sex, baseline BMI, hyperlipidemia	0.196936	0.044727	1.13003e-05
East Asian ancestry	Change in BMI (kg/m2)	age, sex, baseline BMI, type 2 diabetes	0.199663	0.0446972	8.42566e-06
East Asian ancestry	Change in BMI (kg/m2)	age, sex, baseline BMI, obstructive sleep apnea	0.196046	0.044652	1.1965e-05
East Asian ancestry	Change in BMI (kg/m2)	age, sex, baseline BMI, GERD	0.197272	0.0446916	1.07464e-05
East Asian ancestry	Change in BMI (kg/m2)	age, sex, baseline BMI, CVD	0.195421	0.0447196	1.31389e-05
East Asian ancestry	Change in BMI (kg/m2)	age, sex, baseline BMI, osteoarthritis	0.197697	0.0446561	1.01243e-05
East Asian ancestry	Change in BMI (kg/m2)	age, sex, baseline BMI, chronic pain	0.197214	0.0447085	1.08928e-05
East Asian ancestry	Change in BMI (kg/m2)	age, sex, baseline BMI, depression	0.197569	0.0446717	1.03307e-05
East Asian ancestry	Change in BMI (kg/m2)	age, sex, baseline BMI, anxiety	0.197804	0.0446645	1.00518e-05
East Asian ancestry	Change in BMI (kg/m2)	age, sex, baseline BMI, NAFLD	0.197569	0.0446849	1.03928e-05
East Asian ancestry	Change in BMI (kg/m2)	age, sex, baseline BMI, cholelithiasis	0.19756	0.044701	1.04784e-05
European ancestry	Change in BMI (kg/m2)	age, sex, baseline BMI	0.125027	0.0129142	3.82153e-22
European ancestry	Change in BMI (kg/m2)	age, sex, baseline BMI, and 12 clinical risk factors	0.127124	0.0129189	8.01401e-23
European ancestry	Change in BMI (kg/m2)	age, sex, baseline BMI, hypertension	0.124016	0.0129209	8.58495e-22
European ancestry	Change in BMI (kg/m2)	age, sex, baseline BMI, hyperlipidemia	0.124881	0.012916	4.32473e-22
European ancestry	Change in BMI (kg/m2)	age, sex, baseline BMI, type 2 diabetes	0.127442	0.0129162	6.14593e-23
European ancestry	Change in BMI (kg/m2)	age, sex, baseline BMI, obstructive sleep apnea	0.124881	0.0129115	4.18409e-22
European ancestry	Change in BMI (kg/m2)	age, sex, baseline BMI, GERD	0.125201	0.0129163	3.40216e-22
European ancestry	Change in BMI (kg/m2)	age, sex, baseline BMI, CVD	0.12507	0.012921	3.88901e-22
European ancestry	Change in BMI (kg/m2)	age, sex, baseline BMI, osteoarthritis	0.124462	0.0129177	5.99726e-22
European ancestry	Change in BMI (kg/m2)	age, sex, baseline BMI, chronic pain	0.125317	0.0129192	3.18161e-22
European ancestry	Change in BMI (kg/m2)	age, sex, baseline BMI, depression	0.12517	0.0129192	3.55923e-22
European ancestry	Change in BMI (kg/m2)	age, sex, baseline BMI, anxiety	0.125232	0.0129173	3.34846e-22
European ancestry	Change in BMI (kg/m2)	age, sex, baseline BMI, NAFLD	0.125474	0.0129141	2.72352e-22
European ancestry	Change in BMI (kg/m2)	age, sex, baseline BMI, cholelithiasis	0.125149	0.0129145	3.49175e-22
South Asian ancestry	Change in BMI (kg/m2)	age, sex, baseline BMI	0.176888	0.0669398	0.00834422
South Asian ancestry	Change in BMI (kg/m2)	age, sex, baseline BMI, and 12 clinical risk factors	0.181393	0.0672116	0.00706386
South Asian ancestry	Change in BMI (kg/m2)	age, sex, baseline BMI, hypertension	0.177163	0.0669702	0.00827346
South Asian ancestry	Change in BMI (kg/m2)	age, sex, baseline BMI, hyperlipidemia	0.176129	0.0669458	0.00863226
South Asian ancestry	Change in BMI (kg/m2)	age, sex, baseline BMI, type 2 diabetes	0.179757	0.0669399	0.00735238
South Asian ancestry	Change in BMI (kg/m2)	age, sex, baseline BMI, obstructive sleep apnea	0.177637	0.0669905	0.0081223
South Asian ancestry	Change in BMI (kg/m2)	age, sex, baseline BMI, GERD	0.17548	0.0669122	0.00884587
South Asian ancestry	Change in BMI (kg/m2)	age, sex, baseline BMI, CVD	0.176968	0.0669801	0.00835409
South Asian ancestry	Change in BMI (kg/m2)	age, sex, baseline BMI, osteoarthritis	0.177475	0.0669867	0.00817662
South Asian ancestry	Change in BMI (kg/m2)	age, sex, baseline BMI, chronic pain	0.177345	0.0669697	0.00820714
South Asian ancestry	Change in BMI (kg/m2)	age, sex, baseline BMI, depression	0.176847	0.0669218	0.00834188
South Asian ancestry	Change in BMI (kg/m2)	age, sex, baseline BMI, anxiety	0.177966	0.0669758	0.00799205
South Asian ancestry	Change in BMI (kg/m2)	age, sex, baseline BMI, NAFLD	0.17696	0.0669791	0.00835608
South Asian ancestry	Change in BMI (kg/m2)	age, sex, baseline BMI, cholelithiasis	0.175726	0.0669504	0.00879002
