## Supplementary Table 10 for "A multi-ancestry polygenic risk score for body mass index predicts longitudinal weight change"

### Sheet: Sheet1
Supplementary Table 10. Associations between MAPRS and 10% weight gain in the test dataset.
Population	Outcome	Covariates adjusted	Beta per 1 SD increase in MAPRS	Odds ratio	Standard error	p-value		Population	Outcome	Covariates adjusted	Beta per 1 SD increase in MAPRS	Odds ratio	Standard error	p-value	OR 95% CI - lower	OR 95% CI - upper		Population	Outcome	Covariates adjusted	Beta per 1 SD increase in MAPRS	Odds ratio	Standard error	p-value	OR 95% CI - lower	OR 95% CI - upper
Full test dataset	≥10% weight gain	age, sex, baseline BMI, genetic ancestry	0.242789	1.2748	0.0154573	1.353e-55		Males - Full test dataset	≥10% weight gain	age, baseline BMI, genetic ancestry	0.248958	1.28269	0.0265701	7.2646e-21	1.2176	1.35126		Females - Full test dataset	≥10% weight gain	age, baseline BMI, genetic ancestry	0.241968	1.27375	0.0189988	3.73209e-37	1.22719	1.32208
Full test dataset	≥10% weight gain	age, sex, baseline BMI, 12 clinical risk factors, genetic ancestry	0.238823	1.26975	0.0155024	1.50331e-53		Males - Full test dataset	≥10% weight gain	age, baseline BMI, 12 clinical risk factors, genetic ancestry	0.240711	1.27215	0.0267137	2.0459e-19	1.20726	1.34054		Females - Full test dataset	≥10% weight gain	age, baseline BMI, 12 clinical risk factors, genetic ancestry	0.239775	1.27096	0.0190367	2.23762e-36	1.22442	1.31928
Full test dataset	≥10% weight gain	age, sex, baseline BMI, hypertension, genetic ancestry	0.238188	1.26895	0.0154727	1.79334e-53		Males - Full test dataset	≥10% weight gain	age, baseline BMI, hypertension, genetic ancestry	0.241421	1.27306	0.0266188	1.19485e-19	1.20834	1.34124		Females - Full test dataset	≥10% weight gain	age, baseline BMI, hypertension, genetic ancestry	0.238548	1.2694	0.019011	4.08185e-36	1.22298	1.3176
Full test dataset	≥10% weight gain	age, sex, baseline BMI, hyperlipidemia, genetic ancestry	0.242444	1.27436	0.0154618	2.06599e-55		Males - Full test dataset	≥10% weight gain	age, baseline BMI, hyperlipidemia, genetic ancestry	0.248637	1.28228	0.0265794	8.39987e-21	1.21719	1.35085		Females - Full test dataset	≥10% weight gain	age, baseline BMI, hyperlipidemia, genetic ancestry	0.24155	1.27322	0.0190038	5.16054e-37	1.22667	1.32154
Full test dataset	≥10% weight gain	age, sex, baseline BMI, type 2 diabetes, genetic ancestry	0.24186	1.27362	0.0154757	4.66749e-55		Males - Full test dataset	≥10% weight gain	age, baseline BMI, type 2 diabetes, genetic ancestry	0.246581	1.27964	0.0266254	2.02279e-20	1.21458	1.3482		Females - Full test dataset	≥10% weight gain	age, baseline BMI, type 2 diabetes, genetic ancestry	0.241596	1.27328	0.019015	5.50741e-37	1.2267	1.32163
Full test dataset	≥10% weight gain	age, sex, baseline BMI, obstructive sleep apnea, genetic ancestry	0.242569	1.27452	0.0154616	1.81307e-55		Males - Full test dataset	≥10% weight gain	age, baseline BMI, obstructive sleep apnea, genetic ancestry	0.248564	1.28218	0.0265777	8.57149e-21	1.2171	1.35074		Females - Full test dataset	≥10% weight gain	age, baseline BMI, obstructive sleep apnea, genetic ancestry	0.241852	1.27361	0.019003	4.18337e-37	1.22704	1.32194
Full test dataset	≥10% weight gain	age, sex, baseline BMI, GERD, genetic ancestry	0.241241	1.27283	0.0154615	6.97861e-55		Males - Full test dataset	≥10% weight gain	age, baseline BMI, GERD, genetic ancestry	0.246782	1.2799	0.0265839	1.64574e-20	1.21492	1.34836		Females - Full test dataset	≥10% weight gain	age, baseline BMI, GERD, genetic ancestry	0.240689	1.27212	0.0190022	9.08256e-37	1.22562	1.3204
Full test dataset	≥10% weight gain	age, sex, baseline BMI, CVD, genetic ancestry	0.239844	1.27105	0.0154682	3.1752e-54		Males - Full test dataset	≥10% weight gain	age, baseline BMI, CVD, genetic ancestry	0.244743	1.27729	0.0266026	3.58054e-20	1.2124	1.34566		Females - Full test dataset	≥10% weight gain	age, baseline BMI, CVD, genetic ancestry	0.239648	1.2708	0.0190068	1.89436e-36	1.22433	1.31904
Full test dataset	≥10% weight gain	age, sex, baseline BMI, osteoarthritis, genetic ancestry	0.241607	1.27329	0.0154632	4.94394e-55		Males - Full test dataset	≥10% weight gain	age, baseline BMI, osteoarthritis, genetic ancestry	0.247321	1.28059	0.0265875	1.3759e-20	1.21557	1.34909		Females - Full test dataset	≥10% weight gain	age, baseline BMI, osteoarthritis, genetic ancestry	0.240971	1.27248	0.019004	7.62693e-37	1.22596	1.32078
Full test dataset	≥10% weight gain	age, sex, baseline BMI, chronic pain, genetic ancestry	0.239657	1.27081	0.0154642	3.60332e-54		Males - Full test dataset	≥10% weight gain	age, baseline BMI, chronic pain, genetic ancestry	0.244122	1.2765	0.0265976	4.37711e-20	1.21166	1.34481		Females - Full test dataset	≥10% weight gain	age, baseline BMI, chronic pain, genetic ancestry	0.239551	1.27068	0.0190033	1.96209e-36	1.22422	1.3189
Full test dataset	≥10% weight gain	age, sex, baseline BMI, depression, genetic ancestry	0.24024	1.27155	0.0154663	2.07097e-54		Males - Full test dataset	≥10% weight gain	age, baseline BMI, depression, genetic ancestry	0.244395	1.27685	0.0266087	4.12271e-20	1.21196	1.34521		Females - Full test dataset	≥10% weight gain	age, baseline BMI, depression, genetic ancestry	0.240167	1.27146	0.0190037	1.30427e-36	1.22497	1.31971
Full test dataset	≥10% weight gain	age, sex, baseline BMI, anxiety, genetic ancestry	0.240448	1.27182	0.0154652	1.65026e-54		Males - Full test dataset	≥10% weight gain	age, baseline BMI, anxiety, genetic ancestry	0.245746	1.27857	0.0266052	2.54068e-20	1.21361	1.34702		Females - Full test dataset	≥10% weight gain	age, baseline BMI, anxiety, genetic ancestry	0.239903	1.27113	0.0190032	1.55008e-36	1.22465	1.31936
Full test dataset	≥10% weight gain	age, sex, baseline BMI, NAFLD, genetic ancestry	0.242073	1.27389	0.01546	2.92545e-55		Males - Full test dataset	≥10% weight gain	age, baseline BMI, NAFLD, genetic ancestry	0.248012	1.28148	0.0265754	1.03493e-20	1.21644	1.34999		Females - Full test dataset	≥10% weight gain	age, baseline BMI, NAFLD, genetic ancestry	0.241404	1.27304	0.0190018	5.5993e-37	1.2265	1.32134
Full test dataset	≥10% weight gain	age, sex, baseline BMI, cholelithiasis, genetic ancestry	0.24219	1.27404	0.0154604	2.6163e-55		Males - Full test dataset	≥10% weight gain	age, baseline BMI, cholelithiasis, genetic ancestry	0.248288	1.28183	0.0265732	9.31506e-21	1.21678	1.35036		Females - Full test dataset	≥10% weight gain	age, baseline BMI, cholelithiasis, genetic ancestry	0.241381	1.27301	0.0190039	5.78574e-37	1.22646	1.32132
Admixed American ancestry	≥10% weight gain	age, sex, baseline BMI	0.199631	1.22095	0.0278319	7.35148e-13
Admixed American ancestry	≥10% weight gain	age, sex, baseline BMI, and 12 clinical risk factors	0.202769	1.22479	0.028088	5.23469e-13
Admixed American ancestry	≥10% weight gain	age, sex, baseline BMI, hypertension	0.196222	1.2168	0.027856	1.86624e-12
Admixed American ancestry	≥10% weight gain	age, sex, baseline BMI, hyperlipidemia	0.199369	1.22063	0.0278503	8.15016e-13
Admixed American ancestry	≥10% weight gain	age, sex, baseline BMI, type 2 diabetes	0.199643	1.22097	0.0279837	9.73047e-13
Admixed American ancestry	≥10% weight gain	age, sex, baseline BMI, obstructive sleep apnea	0.199723	1.22106	0.0278349	7.21617e-13
Admixed American ancestry	≥10% weight gain	age, sex, baseline BMI, GERD	0.198129	1.21912	0.0278394	1.10421e-12
Admixed American ancestry	≥10% weight gain	age, sex, baseline BMI, CVD	0.195478	1.21589	0.0278695	2.31508e-12
Admixed American ancestry	≥10% weight gain	age, sex, baseline BMI, osteoarthritis	0.198919	1.22008	0.0278497	9.15924e-13
Admixed American ancestry	≥10% weight gain	age, sex, baseline BMI, chronic pain	0.197314	1.21813	0.0278492	1.38976e-12
Admixed American ancestry	≥10% weight gain	age, sex, baseline BMI, depression	0.198868	1.22002	0.0278512	9.30744e-13
Admixed American ancestry	≥10% weight gain	age, sex, baseline BMI, anxiety	0.199176	1.2204	0.0278377	8.37364e-13
Admixed American ancestry	≥10% weight gain	age, sex, baseline BMI, NAFLD	0.198777	1.21991	0.0278395	9.3265e-13
Admixed American ancestry	≥10% weight gain	age, sex, baseline BMI, cholelithiasis	0.197811	1.21873	0.0278573	1.23983e-12
African ancestry	≥10% weight gain	age, sex, baseline BMI	0.135384	1.14498	0.0249043	5.44385e-08
African ancestry	≥10% weight gain	age, sex, baseline BMI, and 12 clinical risk factors	0.135425	1.14502	0.0249635	5.7977e-08
African ancestry	≥10% weight gain	age, sex, baseline BMI, hypertension	0.134241	1.14367	0.0249215	7.18228e-08
African ancestry	≥10% weight gain	age, sex, baseline BMI, hyperlipidemia	0.137372	1.14725	0.0249242	3.55618e-08
African ancestry	≥10% weight gain	age, sex, baseline BMI, type 2 diabetes	0.136497	1.14625	0.0249278	4.35772e-08
African ancestry	≥10% weight gain	age, sex, baseline BMI, obstructive sleep apnea	0.135456	1.14506	0.0249078	5.37961e-08
African ancestry	≥10% weight gain	age, sex, baseline BMI, GERD	0.135641	1.14527	0.0249073	5.15646e-08
African ancestry	≥10% weight gain	age, sex, baseline BMI, CVD	0.134375	1.14382	0.0249148	6.91535e-08
African ancestry	≥10% weight gain	age, sex, baseline BMI, osteoarthritis	0.135992	1.14567	0.0249098	4.77816e-08
African ancestry	≥10% weight gain	age, sex, baseline BMI, chronic pain	0.134751	1.14425	0.0249104	6.32236e-08
African ancestry	≥10% weight gain	age, sex, baseline BMI, depression	0.135247	1.14482	0.0249058	5.62462e-08
African ancestry	≥10% weight gain	age, sex, baseline BMI, anxiety	0.134692	1.14418	0.0249136	6.43102e-08
African ancestry	≥10% weight gain	age, sex, baseline BMI, NAFLD	0.135392	1.14499	0.0249043	5.43396e-08
African ancestry	≥10% weight gain	age, sex, baseline BMI, cholelithiasis	0.135413	1.14501	0.0249055	5.41567e-08
East Asian ancestry	≥10% weight gain	age, sex, baseline BMI	0.444884	1.56031	0.102988	1.56194e-05
East Asian ancestry	≥10% weight gain	age, sex, baseline BMI, and 12 clinical risk factors	0.443475	1.55811	0.103568	1.85246e-05
East Asian ancestry	≥10% weight gain	age, sex, baseline BMI, hypertension	0.443875	1.55874	0.103065	1.65663e-05
East Asian ancestry	≥10% weight gain	age, sex, baseline BMI, hyperlipidemia	0.450434	1.56899	0.102807	1.17948e-05
East Asian ancestry	≥10% weight gain	age, sex, baseline BMI, type 2 diabetes	0.448795	1.56642	0.103131	1.3509e-05
East Asian ancestry	≥10% weight gain	age, sex, baseline BMI, obstructive sleep apnea	0.444973	1.56045	0.103008	1.56184e-05
East Asian ancestry	≥10% weight gain	age, sex, baseline BMI, GERD	0.443758	1.55855	0.103025	1.65269e-05
East Asian ancestry	≥10% weight gain	age, sex, baseline BMI, CVD	0.444083	1.55906	0.103071	1.64361e-05
East Asian ancestry	≥10% weight gain	age, sex, baseline BMI, osteoarthritis	0.444469	1.55966	0.102983	1.58934e-05
East Asian ancestry	≥10% weight gain	age, sex, baseline BMI, chronic pain	0.442834	1.55711	0.103102	1.74618e-05
East Asian ancestry	≥10% weight gain	age, sex, baseline BMI, depression	0.443674	1.55842	0.10299	1.64791e-05
East Asian ancestry	≥10% weight gain	age, sex, baseline BMI, anxiety	0.444261	1.55934	0.102945	1.59232e-05
East Asian ancestry	≥10% weight gain	age, sex, baseline BMI, NAFLD	0.444827	1.56022	0.102993	1.56736e-05
East Asian ancestry	≥10% weight gain	age, sex, baseline BMI, cholelithiasis	0.446569	1.56294	0.103013	1.45705e-05
European ancestry	≥10% weight gain	age, sex, baseline BMI	0.22208	1.24867	0.0183537	1.05566e-33
European ancestry	≥10% weight gain	age, sex, baseline BMI, and 12 clinical risk factors	0.214831	1.23965	0.0184091	1.81821e-31
European ancestry	≥10% weight gain	age, sex, baseline BMI, hypertension	0.217683	1.24319	0.0183835	2.38911e-32
European ancestry	≥10% weight gain	age, sex, baseline BMI, hyperlipidemia	0.221401	1.24782	0.0183582	1.71634e-33
European ancestry	≥10% weight gain	age, sex, baseline BMI, type 2 diabetes	0.22048	1.24668	0.0183652	3.33081e-33
European ancestry	≥10% weight gain	age, sex, baseline BMI, obstructive sleep apnea	0.222107	1.2487	0.0183602	1.0926e-33
European ancestry	≥10% weight gain	age, sex, baseline BMI, GERD	0.220032	1.24612	0.0183585	4.24255e-33
European ancestry	≥10% weight gain	age, sex, baseline BMI, CVD	0.219513	1.24547	0.0183655	6.30398e-33
European ancestry	≥10% weight gain	age, sex, baseline BMI, osteoarthritis	0.220023	1.2461	0.0183659	4.52641e-33
European ancestry	≥10% weight gain	age, sex, baseline BMI, chronic pain	0.217845	1.24339	0.0183686	1.91826e-32
European ancestry	≥10% weight gain	age, sex, baseline BMI, depression	0.217511	1.24298	0.018374	2.48461e-32
European ancestry	≥10% weight gain	age, sex, baseline BMI, anxiety	0.218867	1.24467	0.0183671	9.73911e-33
European ancestry	≥10% weight gain	age, sex, baseline BMI, NAFLD	0.221285	1.24768	0.0183578	1.8487e-33
European ancestry	≥10% weight gain	age, sex, baseline BMI, cholelithiasis	0.221752	1.24826	0.0183567	1.34425e-33
South Asian ancestry	≥10% weight gain	age, sex, baseline BMI	0.260155	1.29713	0.113021	0.0213451
South Asian ancestry	≥10% weight gain	age, sex, baseline BMI, and 12 clinical risk factors	0.271506	1.31194	0.114339	0.0175689
South Asian ancestry	≥10% weight gain	age, sex, baseline BMI, hypertension	0.26156	1.29896	0.113099	0.0207407
South Asian ancestry	≥10% weight gain	age, sex, baseline BMI, hyperlipidemia	0.261817	1.29929	0.113645	0.0212336
South Asian ancestry	≥10% weight gain	age, sex, baseline BMI, type 2 diabetes	0.260437	1.2975	0.113074	0.0212653
South Asian ancestry	≥10% weight gain	age, sex, baseline BMI, obstructive sleep apnea	0.261678	1.29911	0.1131	0.0206851
South Asian ancestry	≥10% weight gain	age, sex, baseline BMI, GERD	0.258049	1.2944	0.112739	0.0220847
South Asian ancestry	≥10% weight gain	age, sex, baseline BMI, CVD	0.259537	1.29633	0.113094	0.0217403
South Asian ancestry	≥10% weight gain	age, sex, baseline BMI, osteoarthritis	0.25946	1.29623	0.113158	0.0218534
South Asian ancestry	≥10% weight gain	age, sex, baseline BMI, chronic pain	0.260392	1.29744	0.113044	0.0212528
South Asian ancestry	≥10% weight gain	age, sex, baseline BMI, depression	0.260107	1.29707	0.112972	0.0213127
South Asian ancestry	≥10% weight gain	age, sex, baseline BMI, anxiety	0.260864	1.29805	0.113059	0.0210362
South Asian ancestry	≥10% weight gain	age, sex, baseline BMI, NAFLD	0.261032	1.29827	0.11313	0.0210352
South Asian ancestry	≥10% weight gain	age, sex, baseline BMI, cholelithiasis	0.261509	1.29889	0.113033	0.0206918
