## Supplementary Table 11 for "A multi-ancestry polygenic risk score for body mass index predicts longitudinal weight change"

### Sheet: Sheet1
Supplementary Table 11. Associations between MAPRS and 5% weight gain in the test dataset.
Population	Outcome	Covariates adjusted	Beta per 1 SD increase in MAPRS	Odds ratio	Standard error	p-value		Population	Outcome	Covariates adjusted	Beta per 1 SD increase in MAPRS	Odds ratio	Standard error	p-value	OR 95% CI - lower	OR 95% CI - upper		Population	Outcome	Covariates adjusted	Beta per 1 SD increase in MAPRS	Odds ratio	Standard error	p-value	OR 95% CI - lower	OR 95% CI - upper
Full test dataset	≥5% weight gain	age, sex, baseline BMI, genetic ancestry	0.141009	1.15144	0.0107546	2.82727e-39		Males - Full test dataset	≥5% weight gain	age, baseline BMI, genetic ancestry	0.140143	1.15044	0.0177952	3.39835e-15	1.111	1.19127		Females - Full test dataset	≥5% weight gain	age, baseline BMI, genetic ancestry	0.143685	1.15452	0.0135078	2e-26	1.12436	1.1855
Full test dataset	≥5% weight gain	age, sex, baseline BMI, 12 clinical risk factors, genetic ancestry	0.142171	1.15277	0.0107841	1.09356e-39		Males - Full test dataset	≥5% weight gain	age, baseline BMI, 12 clinical risk factors, genetic ancestry	0.140507	1.15086	0.0178826	3.92855e-15	1.11122	1.19191		Females - Full test dataset	≥5% weight gain	age, baseline BMI, 12 clinical risk factors, genetic ancestry	0.145095	1.15615	0.0135331	8.06805e-27	1.12589	1.18723
Full test dataset	≥5% weight gain	age, sex, baseline BMI, hypertension, genetic ancestry	0.139244	1.1494	0.0107629	2.76895e-38		Males - Full test dataset	≥5% weight gain	age, baseline BMI, hypertension, genetic ancestry	0.13617	1.14588	0.0178242	2.17866e-14	1.10654	1.18662		Females - Full test dataset	≥5% weight gain	age, baseline BMI, hypertension, genetic ancestry	0.142873	1.15358	0.0135141	4.00991e-26	1.12343	1.18455
Full test dataset	≥5% weight gain	age, sex, baseline BMI, hyperlipidemia, genetic ancestry	0.140813	1.15121	0.0107575	3.76643e-39		Males - Full test dataset	≥5% weight gain	age, baseline BMI, hyperlipidemia, genetic ancestry	0.139487	1.14968	0.0178022	4.67501e-15	1.11026	1.19051		Females - Full test dataset	≥5% weight gain	age, baseline BMI, hyperlipidemia, genetic ancestry	0.143749	1.15459	0.0135111	1.95581e-26	1.12442	1.18558
Full test dataset	≥5% weight gain	age, sex, baseline BMI, type 2 diabetes, genetic ancestry	0.143057	1.1538	0.0107698	2.89914e-40		Males - Full test dataset	≥5% weight gain	age, baseline BMI, type 2 diabetes, genetic ancestry	0.143191	1.15395	0.017833	9.78347e-16	1.11431	1.195		Females - Full test dataset	≥5% weight gain	age, baseline BMI, type 2 diabetes, genetic ancestry	0.145248	1.15633	0.0135222	6.50266e-27	1.12608	1.18738
Full test dataset	≥5% weight gain	age, sex, baseline BMI, obstructive sleep apnea, genetic ancestry	0.140854	1.15126	0.010758	3.61091e-39		Males - Full test dataset	≥5% weight gain	age, baseline BMI, obstructive sleep apnea, genetic ancestry	0.13985	1.1501	0.0178066	4.03571e-15	1.11065	1.19095		Females - Full test dataset	≥5% weight gain	age, baseline BMI, obstructive sleep apnea, genetic ancestry	0.143648	1.15448	0.01351	2.09882e-26	1.12431	1.18546
Full test dataset	≥5% weight gain	age, sex, baseline BMI, GERD, genetic ancestry	0.140407	1.15074	0.0107565	6.09485e-39		Males - Full test dataset	≥5% weight gain	age, baseline BMI, GERD, genetic ancestry	0.138639	1.14871	0.0178052	6.89302e-15	1.10931	1.1895		Females - Full test dataset	≥5% weight gain	age, baseline BMI, GERD, genetic ancestry	0.143409	1.1542	0.0135088	2.51118e-26	1.12404	1.18517
Full test dataset	≥5% weight gain	age, sex, baseline BMI, CVD, genetic ancestry	0.139753	1.14999	0.0107613	1.45658e-38		Males - Full test dataset	≥5% weight gain	age, baseline BMI, CVD, genetic ancestry	0.137992	1.14797	0.017814	9.46283e-15	1.10858	1.18876		Females - Full test dataset	≥5% weight gain	age, baseline BMI, CVD, genetic ancestry	0.142961	1.15368	0.0135131	3.7133e-26	1.12353	1.18465
Full test dataset	≥5% weight gain	age, sex, baseline BMI, osteoarthritis, genetic ancestry	0.140314	1.15064	0.0107579	6.97391e-39		Males - Full test dataset	≥5% weight gain	age, baseline BMI, osteoarthritis, genetic ancestry	0.138747	1.14883	0.0178073	6.61601e-15	1.10943	1.18964		Females - Full test dataset	≥5% weight gain	age, baseline BMI, osteoarthritis, genetic ancestry	0.143263	1.15403	0.0135101	2.85228e-26	1.12388	1.185
Full test dataset	≥5% weight gain	age, sex, baseline BMI, chronic pain, genetic ancestry	0.140139	1.15043	0.010758	8.65802e-39		Males - Full test dataset	≥5% weight gain	age, baseline BMI, chronic pain, genetic ancestry	0.138084	1.14807	0.0178085	8.91501e-15	1.10869	1.18885		Females - Full test dataset	≥5% weight gain	age, baseline BMI, chronic pain, genetic ancestry	0.143303	1.15408	0.0135103	2.76804e-26	1.12392	1.18505
Full test dataset	≥5% weight gain	age, sex, baseline BMI, depression, genetic ancestry	0.140039	1.15032	0.0107571	9.62905e-39		Males - Full test dataset	≥5% weight gain	age, baseline BMI, depression, genetic ancestry	0.138233	1.14824	0.0178063	8.28241e-15	1.10886	1.18903		Females - Full test dataset	≥5% weight gain	age, baseline BMI, depression, genetic ancestry	0.143092	1.15384	0.0135089	3.23087e-26	1.12369	1.1848
Full test dataset	≥5% weight gain	age, sex, baseline BMI, anxiety, genetic ancestry	0.140072	1.15036	0.0107572	9.27849e-39		Males - Full test dataset	≥5% weight gain	age, baseline BMI, anxiety, genetic ancestry	0.138742	1.14883	0.0178046	6.57019e-15	1.10943	1.18963		Females - Full test dataset	≥5% weight gain	age, baseline BMI, anxiety, genetic ancestry	0.142917	1.15363	0.0135097	3.7339e-26	1.12349	1.18459
Full test dataset	≥5% weight gain	age, sex, baseline BMI, NAFLD, genetic ancestry	0.140898	1.15131	0.0107557	3.29883e-39		Males - Full test dataset	≥5% weight gain	age, baseline BMI, NAFLD, genetic ancestry	0.139748	1.14998	0.0177977	4.09398e-15	1.11056	1.19081		Females - Full test dataset	≥5% weight gain	age, baseline BMI, NAFLD, genetic ancestry	0.143761	1.15461	0.0135092	1.90709e-26	1.12444	1.18559
Full test dataset	≥5% weight gain	age, sex, baseline BMI, cholelithiasis, genetic ancestry	0.140747	1.15113	0.0107559	3.98191e-39		Males - Full test dataset	≥5% weight gain	age, baseline BMI, cholelithiasis, genetic ancestry	0.139767	1.15001	0.0177974	4.05503e-15	1.11058	1.19083		Females - Full test dataset	≥5% weight gain	age, baseline BMI, cholelithiasis, genetic ancestry	0.143468	1.15427	0.0135095	2.41089e-26	1.12411	1.18524
Admixed American ancestry	≥5% weight gain	age, sex, baseline BMI	0.128756	1.13741	0.0198412	8.62309e-11
Admixed American ancestry	≥5% weight gain	age, sex, baseline BMI, and 12 clinical risk factors	0.135643	1.14527	0.0200114	1.21606e-11
Admixed American ancestry	≥5% weight gain	age, sex, baseline BMI, hypertension	0.128234	1.13682	0.0198601	1.0688e-10
Admixed American ancestry	≥5% weight gain	age, sex, baseline BMI, hyperlipidemia	0.128593	1.13723	0.0198517	9.31234e-11
Admixed American ancestry	≥5% weight gain	age, sex, baseline BMI, type 2 diabetes	0.132104	1.14123	0.0199531	3.57463e-11
Admixed American ancestry	≥5% weight gain	age, sex, baseline BMI, obstructive sleep apnea	0.129101	1.1378	0.0198473	7.7845e-11
Admixed American ancestry	≥5% weight gain	age, sex, baseline BMI, GERD	0.128196	1.13678	0.0198444	1.0467e-10
Admixed American ancestry	≥5% weight gain	age, sex, baseline BMI, CVD	0.127932	1.13648	0.019863	1.18895e-10
Admixed American ancestry	≥5% weight gain	age, sex, baseline BMI, osteoarthritis	0.1283	1.13689	0.019847	1.01663e-10
Admixed American ancestry	≥5% weight gain	age, sex, baseline BMI, chronic pain	0.128425	1.13704	0.0198453	9.71641e-11
Admixed American ancestry	≥5% weight gain	age, sex, baseline BMI, depression	0.128777	1.13744	0.0198426	8.58629e-11
Admixed American ancestry	≥5% weight gain	age, sex, baseline BMI, anxiety	0.128908	1.13759	0.0198426	8.21782e-11
Admixed American ancestry	≥5% weight gain	age, sex, baseline BMI, NAFLD	0.128561	1.13719	0.0198452	9.28242e-11
Admixed American ancestry	≥5% weight gain	age, sex, baseline BMI, cholelithiasis	0.127526	1.13601	0.0198599	1.35123e-10
African ancestry	≥5% weight gain	age, sex, baseline BMI	0.0838062	1.08742	0.0179763	3.13106e-06
African ancestry	≥5% weight gain	age, sex, baseline BMI, and 12 clinical risk factors	0.0853441	1.08909	0.0180177	2.17232e-06
African ancestry	≥5% weight gain	age, sex, baseline BMI, hypertension	0.0839942	1.08762	0.0179875	3.0182e-06
African ancestry	≥5% weight gain	age, sex, baseline BMI, hyperlipidemia	0.0849239	1.08863	0.017986	2.33923e-06
African ancestry	≥5% weight gain	age, sex, baseline BMI, type 2 diabetes	0.0864692	1.09032	0.0179987	1.55383e-06
African ancestry	≥5% weight gain	age, sex, baseline BMI, obstructive sleep apnea	0.0838628	1.08748	0.0179792	3.09485e-06
African ancestry	≥5% weight gain	age, sex, baseline BMI, GERD	0.0841694	1.08781	0.0179775	2.84203e-06
African ancestry	≥5% weight gain	age, sex, baseline BMI, CVD	0.0835165	1.0871	0.0179831	3.41448e-06
African ancestry	≥5% weight gain	age, sex, baseline BMI, osteoarthritis	0.0839166	1.08754	0.0179809	3.05656e-06
African ancestry	≥5% weight gain	age, sex, baseline BMI, chronic pain	0.084003	1.08763	0.0179808	2.98562e-06
African ancestry	≥5% weight gain	age, sex, baseline BMI, depression	0.0838146	1.08743	0.0179764	3.12425e-06
African ancestry	≥5% weight gain	age, sex, baseline BMI, anxiety	0.0836248	1.08722	0.0179788	3.29863e-06
African ancestry	≥5% weight gain	age, sex, baseline BMI, NAFLD	0.0838731	1.08749	0.0179763	3.07471e-06
African ancestry	≥5% weight gain	age, sex, baseline BMI, cholelithiasis	0.0837726	1.08738	0.0179763	3.15965e-06
East Asian ancestry	≥5% weight gain	age, sex, baseline BMI	0.332254	1.39411	0.063647	1.78669e-07
East Asian ancestry	≥5% weight gain	age, sex, baseline BMI, and 12 clinical risk factors	0.330982	1.39234	0.0641418	2.46733e-07
East Asian ancestry	≥5% weight gain	age, sex, baseline BMI, hypertension	0.329714	1.39057	0.063727	2.29316e-07
East Asian ancestry	≥5% weight gain	age, sex, baseline BMI, hyperlipidemia	0.331726	1.39337	0.0636986	1.91148e-07
East Asian ancestry	≥5% weight gain	age, sex, baseline BMI, type 2 diabetes	0.33091	1.39223	0.0636818	2.03288e-07
East Asian ancestry	≥5% weight gain	age, sex, baseline BMI, obstructive sleep apnea	0.332298	1.39417	0.0637354	1.85092e-07
East Asian ancestry	≥5% weight gain	age, sex, baseline BMI, GERD	0.331568	1.39315	0.0636274	1.87733e-07
East Asian ancestry	≥5% weight gain	age, sex, baseline BMI, CVD	0.329675	1.39052	0.0637368	2.31059e-07
East Asian ancestry	≥5% weight gain	age, sex, baseline BMI, osteoarthritis	0.33195	1.39368	0.0636643	1.8475e-07
East Asian ancestry	≥5% weight gain	age, sex, baseline BMI, chronic pain	0.331864	1.39356	0.0636584	1.85612e-07
East Asian ancestry	≥5% weight gain	age, sex, baseline BMI, depression	0.332327	1.39421	0.0636652	1.78995e-07
East Asian ancestry	≥5% weight gain	age, sex, baseline BMI, anxiety	0.332321	1.3942	0.0636333	1.76583e-07
East Asian ancestry	≥5% weight gain	age, sex, baseline BMI, NAFLD	0.332372	1.39427	0.0636255	1.75218e-07
East Asian ancestry	≥5% weight gain	age, sex, baseline BMI, cholelithiasis	0.333484	1.39582	0.0637018	1.6491e-07
European ancestry	≥5% weight gain	age, sex, baseline BMI	0.113674	1.12039	0.0124849	8.63451e-20
European ancestry	≥5% weight gain	age, sex, baseline BMI, and 12 clinical risk factors	0.111962	1.11847	0.0125156	3.69337e-19
European ancestry	≥5% weight gain	age, sex, baseline BMI, hypertension	0.111586	1.11805	0.012497	4.29912e-19
European ancestry	≥5% weight gain	age, sex, baseline BMI, hyperlipidemia	0.113307	1.11998	0.0124873	1.14984e-19
European ancestry	≥5% weight gain	age, sex, baseline BMI, type 2 diabetes	0.114223	1.121	0.0124916	6.01569e-20
European ancestry	≥5% weight gain	age, sex, baseline BMI, obstructive sleep apnea	0.113623	1.12033	0.0124914	9.36431e-20
European ancestry	≥5% weight gain	age, sex, baseline BMI, GERD	0.112741	1.11934	0.0124884	1.75381e-19
European ancestry	≥5% weight gain	age, sex, baseline BMI, CVD	0.112277	1.11882	0.0124924	2.52577e-19
European ancestry	≥5% weight gain	age, sex, baseline BMI, osteoarthritis	0.112655	1.11925	0.0124911	1.90148e-19
European ancestry	≥5% weight gain	age, sex, baseline BMI, chronic pain	0.112113	1.11864	0.0124916	2.83184e-19
European ancestry	≥5% weight gain	age, sex, baseline BMI, depression	0.111604	1.11807	0.0124936	4.1481e-19
European ancestry	≥5% weight gain	age, sex, baseline BMI, anxiety	0.112323	1.11887	0.0124905	2.41367e-19
European ancestry	≥5% weight gain	age, sex, baseline BMI, NAFLD	0.113498	1.12019	0.0124862	9.91535e-20
European ancestry	≥5% weight gain	age, sex, baseline BMI, cholelithiasis	0.113481	1.12017	0.0124862	1.00439e-19
South Asian ancestry	≥5% weight gain	age, sex, baseline BMI	0.217339	1.24277	0.0753607	0.00392677
South Asian ancestry	≥5% weight gain	age, sex, baseline BMI, and 12 clinical risk factors	0.220861	1.24715	0.0763441	0.00381621
South Asian ancestry	≥5% weight gain	age, sex, baseline BMI, hypertension	0.217509	1.24298	0.0753765	0.00390632
South Asian ancestry	≥5% weight gain	age, sex, baseline BMI, hyperlipidemia	0.218049	1.24365	0.0755558	0.00390262
South Asian ancestry	≥5% weight gain	age, sex, baseline BMI, type 2 diabetes	0.220073	1.24617	0.0754771	0.00354829
South Asian ancestry	≥5% weight gain	age, sex, baseline BMI, obstructive sleep apnea	0.216181	1.24133	0.0753977	0.00414109
South Asian ancestry	≥5% weight gain	age, sex, baseline BMI, GERD	0.216692	1.24196	0.0753532	0.00403161
South Asian ancestry	≥5% weight gain	age, sex, baseline BMI, CVD	0.217075	1.24244	0.0753806	0.00398023
South Asian ancestry	≥5% weight gain	age, sex, baseline BMI, osteoarthritis	0.21714	1.24252	0.0753871	0.00397254
South Asian ancestry	≥5% weight gain	age, sex, baseline BMI, chronic pain	0.217633	1.24313	0.075382	0.00388848
South Asian ancestry	≥5% weight gain	age, sex, baseline BMI, depression	0.217389	1.24283	0.0754189	0.00394635
South Asian ancestry	≥5% weight gain	age, sex, baseline BMI, anxiety	0.217376	1.24281	0.0753694	0.00392482
South Asian ancestry	≥5% weight gain	age, sex, baseline BMI, NAFLD	0.218729	1.24449	0.0754505	0.00374389
South Asian ancestry	≥5% weight gain	age, sex, baseline BMI, cholelithiasis	0.216693	1.24196	0.0753874	0.00404811
