## Supplementary Table 12 for "A multi-ancestry polygenic risk score for body mass index predicts longitudinal weight change"

### Sheet: Sheet1
Supplementary Table 12. Associations between MAPRS and clinical risk factors in the test dataset adjusted for age, sex, and genetic ancestry if in full test dataset.
Population	Outcome	Beta per 1 SD increase in MAPRS	Odds ratio	Standard error	p-value
Full test dataset	Hypertension	0.269051	1.30872	0.00981358	1.76071e-165
Full test dataset	Hyperlipidemia	0.230463	1.25918	0.0106276	2.82781e-104
Full test dataset	Type 2 diabetes	0.359833	1.43309	0.0122879	1.68015e-188
Full test dataset	Obstructive sleep apnea	0.307962	1.36065	0.0136292	4.77889e-113
Full test dataset	GERD	0.183753	1.20172	0.0114456	5.3171e-58
Full test dataset	CVD	0.222255	1.24889	0.0146452	5.09942e-52
Full test dataset	Osteoarthritis	0.229315	1.25774	0.0124839	2.33475e-75
Full test dataset	Chronic pain	0.199532	1.22083	0.0119755	2.49006e-62
Full test dataset	Depression	0.178902	1.1959	0.0115193	2.15206e-54
Full test dataset	Anxiety	0.170053	1.18537	0.0116566	3.32081e-48
Full test dataset	NAFLD	0.257578	1.29379	0.0191837	4.20834e-41
Full test dataset	Cholelithiasis	0.214861	1.23969	0.0238467	2.05932e-19
European ancestry	Hypertension	0.262597	1.3003	0.0111758	4.3906e-122
European ancestry	Hyperlipidemia	0.226929	1.25474	0.0122285	7.10033e-77
European ancestry	Type 2 diabetes	0.349546	1.41842	0.0157452	3.42271e-109
European ancestry	Obstructive sleep apnea	0.304769	1.35631	0.0156643	2.57782e-84
European ancestry	GERD	0.213335	1.2378	0.0134558	1.30854e-56
European ancestry	CVD	0.228723	1.25699	0.017449	2.96031e-39
European ancestry	Osteoarthritis	0.24588	1.27875	0.0146465	3.00712e-63
European ancestry	Chronic pain	0.228669	1.25693	0.0141932	2.13044e-58
European ancestry	Depression	0.242309	1.27419	0.0136185	8.06706e-71
European ancestry	Anxiety	0.212324	1.23655	0.0135525	2.55018e-55
European ancestry	NAFLD	0.294007	1.34179	0.0231955	8.11364e-37
European ancestry	Cholelithiasis	0.222693	1.24944	0.0297751	7.48021e-14
African ancestry	Hypertension	0.150442	1.16235	0.0166463	1.60201e-19
African ancestry	Hyperlipidemia	0.128238	1.13682	0.0170947	6.30437e-14
African ancestry	Type 2 diabetes	0.177728	1.1945	0.0174778	2.73236e-24
African ancestry	Obstructive sleep apnea	0.200707	1.22227	0.0207553	4.03844e-22
African ancestry	GERD	0.0826019	1.08611	0.0175547	2.53366e-06
African ancestry	CVD	0.103734	1.10931	0.0215873	1.54491e-06
African ancestry	Osteoarthritis	0.140233	1.15054	0.0182886	1.7504e-14
African ancestry	Chronic pain	0.0898947	1.09406	0.0176142	3.33345e-07
African ancestry	Depression	0.0428542	1.04379	0.0173596	0.0135638
African ancestry	Anxiety	0.0605708	1.06244	0.0183175	0.00094393
African ancestry	NAFLD	0.0789627	1.08216	0.0336405	0.0189126
African ancestry	Cholelithiasis	0.00485815	1.00487	0.0362045	0.893255
Admixed American ancestry	Hypertension	0.203525	1.22572	0.018665	1.10153e-27
Admixed American ancestry	Hyperlipidemia	0.171699	1.18732	0.0206634	9.62742e-17
Admixed American ancestry	Type 2 diabetes	0.375796	1.45615	0.022085	6.26006e-65
Admixed American ancestry	Obstructive sleep apnea	0.193223	1.21315	0.0281119	6.27146e-12
Admixed American ancestry	GERD	0.0992969	1.10439	0.0218712	5.62345e-06
Admixed American ancestry	CVD	0.202738	1.22475	0.0285782	1.3014e-12
Admixed American ancestry	Osteoarthritis	0.127474	1.13596	0.0255082	5.81174e-07
Admixed American ancestry	Chronic pain	0.124482	1.13256	0.0237024	1.50577e-07
Admixed American ancestry	Depression	0.0618198	1.06377	0.0219646	0.00488498
Admixed American ancestry	Anxiety	0.0580173	1.05973	0.0219996	0.00835946
Admixed American ancestry	NAFLD	0.186384	1.20488	0.0306823	1.24262e-09
Admixed American ancestry	Cholelithiasis	0.294967	1.34308	0.0406657	4.06216e-13
East Asian ancestry	Hypertension	0.28534	1.33021	0.0577248	7.68862e-07
East Asian ancestry	Hyperlipidemia	0.328397	1.38874	0.0653627	5.05472e-07
East Asian ancestry	Type 2 diabetes	0.389617	1.47642	0.0805588	1.32192e-06
East Asian ancestry	Obstructive sleep apnea	0.424899	1.52944	0.094619	7.10115e-06
East Asian ancestry	GERD	0.173089	1.18897	0.0846085	0.04078
East Asian ancestry	CVD	0.319111	1.3759	0.105083	0.00239137
East Asian ancestry	Osteoarthritis	0.211952	1.23609	0.100189	0.0343855
East Asian ancestry	Chronic pain	0.0818686	1.08531	0.0854956	0.338276
East Asian ancestry	Depression	0.1927	1.21252	0.0978632	0.0489445
East Asian ancestry	Anxiety	0.182618	1.20036	0.0943634	0.0529574
East Asian ancestry	NAFLD	0.21323	1.23767	0.108282	0.0489296
East Asian ancestry	Cholelithiasis	0.278807	1.32155	0.152006	0.0666262
South Asian ancestry	Hypertension	0.106767	1.11268	0.0729075	0.143079
South Asian ancestry	Hyperlipidemia	0.148404	1.15998	0.0836323	0.0759834
South Asian ancestry	Type 2 diabetes	0.279671	1.32269	0.0988137	0.00465064
South Asian ancestry	Obstructive sleep apnea	0.134881	1.1444	0.115401	0.242482
South Asian ancestry	GERD	0.0912573	1.09555	0.101115	0.366787
South Asian ancestry	CVD	0.0408672	1.04171	0.119975	0.733381
South Asian ancestry	Osteoarthritis	0.00742817	1.00746	0.118554	0.95004
South Asian ancestry	Chronic pain	0.203683	1.22591	0.108962	0.0615813
South Asian ancestry	Depression	0.21457	1.23933	0.114291	0.0604631
South Asian ancestry	Anxiety	0.280647	1.32399	0.110393	0.0110143
South Asian ancestry	NAFLD	0.146906	1.15824	0.158257	0.353266
South Asian ancestry	Cholelithiasis	0.0585977	1.06035	0.214602	0.784813
