## Supplementary Table 13 for "A multi-ancestry polygenic risk score for body mass index predicts longitudinal weight change"

### Sheet: Sheet1
Supplementary Table 13. Associations between clinical risk factors and change in BMI in the test dataset adjusted for age, sex, baseline BMI, and genetic ancestry if in full test dataset.
Population	Outcome	Risk factor	Prevalence of risk factor	Beta	Standard error	p-value	Bonferroni significant
Full test dataset	Change in BMI (unit)	Hypertension	0.434	0.0421873	0.0218247	0.053239	no
	Change in BMI (unit)	Hyperlipidemia	0.294	0.00851302	0.0233922	0.715915	no
	Change in BMI (unit)	Type 2 diabetes	0.177	-0.195658	0.0268176	2.99517e-13	yes
	Change in BMI (unit)	Obstructive sleep apnea	0.125	0.171758	0.0306796	2.17013e-08	yes
	Change in BMI (unit)	GERD	0.193	-0.0473227	0.0252079	0.0604811	no
	Change in BMI (unit)	CVD	0.109	-0.0210485	0.0317116	0.506853	no
	Change in BMI (unit)	Osteoarthritis	0.174	0.0700218	0.0271099	0.00979947	no
	Change in BMI (unit)	Chronic pain	0.17	-0.0367138	0.0262362	0.16171	no
	Change in BMI (unit)	Depression	0.182	-0.0472561	0.0253984	0.0628051	no
	Change in BMI (unit)	Anxiety	0.173	-0.0392932	0.0257189	0.126568	no
	Change in BMI (unit)	NAFLD	0.055	-0.154133	0.0423996	0.000277895	yes
	Change in BMI (unit)	Cholelithiasis	0.035	-0.130905	0.0522187	0.0121826	no
European ancestry	Change in BMI (unit)	Hypertension	0.381	0.0742768	0.0282494	0.00855872	no
	Change in BMI (unit)	Hyperlipidemia	0.282	0.0257041	0.0306221	0.401251	no
	Change in BMI (unit)	Type 2 diabetes	0.123	-0.212415	0.0394662	7.39769e-08	yes
	Change in BMI (unit)	Obstructive sleep apnea	0.123	0.17238	0.0400453	1.67648e-05	yes
	Change in BMI (unit)	GERD	0.175	-0.01958	0.0337412	0.561715	no
	Change in BMI (unit)	CVD	0.098	0.00890525	0.042884	0.835496	no
	Change in BMI (unit)	Osteoarthritis	0.152	0.0735761	0.0362963	0.042659	no
	Change in BMI (unit)	Chronic pain	0.15	-0.0192488	0.0354382	0.58702	no
	Change in BMI (unit)	Depression	0.165	-0.00455433	0.0341526	0.893915	no
	Change in BMI (unit)	Anxiety	0.164	-0.0175303	0.033991	0.606044	no
	Change in BMI (unit)	NAFLD	0.048	-0.153896	0.0581299	0.00811343	no
	Change in BMI (unit)	Cholelithiasis	0.029	-0.0833593	0.0741542	0.260963	no
African ancestry	Change in BMI (unit)	Hypertension	0.588	-0.0326658	0.0492354	0.507043	no
	Change in BMI (unit)	Hyperlipidemia	0.347	-0.0458825	0.0502355	0.36107	no
	Change in BMI (unit)	Type 2 diabetes	0.273	-0.190173	0.0516647	0.000233054	yes
	Change in BMI (unit)	Obstructive sleep apnea	0.158	0.114801	0.0628028	0.0675722	no
	Change in BMI (unit)	GERD	0.256	-0.122716	0.0515219	0.0172375	no
	Change in BMI (unit)	CVD	0.146	-0.0990841	0.0629499	0.115501	no
	Change in BMI (unit)	Osteoarthritis	0.266	0.052265	0.0534568	0.328232	no
	Change in BMI (unit)	Chronic pain	0.246	-0.0571627	0.0516141	0.268091	no
	Change in BMI (unit)	Depression	0.246	-0.155759	0.0509746	0.00224916	no
	Change in BMI (unit)	Anxiety	0.209	-0.108591	0.0536553	0.0429986	no
	Change in BMI (unit)	NAFLD	0.051	-0.214584	0.098501	0.0293819	no
	Change in BMI (unit)	Cholelithiasis	0.043	-0.232754	0.105951	0.0280463	no
Admixed American ancestry	Change in BMI (unit)	Hypertension	0.417	-0.0123044	0.0531705	0.816996	no
	Change in BMI (unit)	Hyperlipidemia	0.278	-0.0442802	0.0582467	0.447135	no
	Change in BMI (unit)	Type 2 diabetes	0.217	-0.179149	0.0606922	0.00316449	no
	Change in BMI (unit)	Obstructive sleep apnea	0.101	0.169426	0.0808087	0.0360428	no
	Change in BMI (unit)	GERD	0.188	-0.0576768	0.0620562	0.352682	no
	Change in BMI (unit)	CVD	0.103	-0.0079258	0.0796418	0.920728	no
	Change in BMI (unit)	Osteoarthritis	0.142	0.0313032	0.0713821	0.661008	no
	Change in BMI (unit)	Chronic pain	0.15	-0.067884	0.0671238	0.311877	no
	Change in BMI (unit)	Depression	0.177	-0.0269711	0.0625752	0.666461	no
	Change in BMI (unit)	Anxiety	0.172	-0.052048	0.0627054	0.40653	no
	Change in BMI (unit)	NAFLD	0.079	-0.133677	0.0870456	0.124631	no
	Change in BMI (unit)	Cholelithiasis	0.044	-0.10481	0.113911	0.357531	no
East Asian ancestry	Change in BMI (unit)	Hypertension	0.289	0.143007	0.107724	0.184498	no
	Change in BMI (unit)	Hyperlipidemia	0.211	0.0460992	0.119224	0.699053	no
	Change in BMI (unit)	Type 2 diabetes	0.109	-0.18752	0.147602	0.204093	no
	Change in BMI (unit)	Obstructive sleep apnea	0.073	0.354745	0.179134	0.0478186	no
	Change in BMI (unit)	GERD	0.089	0.0587797	0.155342	0.705186	no
	Change in BMI (unit)	CVD	0.058	0.227123	0.190913	0.234333	no
	Change in BMI (unit)	Osteoarthritis	0.064	0.311646	0.18227	0.0874746	no
	Change in BMI (unit)	Chronic pain	0.085	-0.03162	0.157877	0.841283	no
	Change in BMI (unit)	Depression	0.063	0.234481	0.180228	0.193417	no
	Change in BMI (unit)	Anxiety	0.068	0.263275	0.174316	0.131135	no
	Change in BMI (unit)	NAFLD	0.05	0.166061	0.200897	0.408575	no
	Change in BMI (unit)	Cholelithiasis	0.025	-0.0518871	0.274961	0.850344	no
South Asian ancestry	Change in BMI (unit)	Hypertension	0.285	0.0535547	0.163198	0.742854	no
	Change in BMI (unit)	Hyperlipidemia	0.209	0.184077	0.183408	0.315766	no
	Change in BMI (unit)	Type 2 diabetes	0.117	-0.290382	0.217119	0.181353	no
	Change in BMI (unit)	Obstructive sleep apnea	0.074	0.0852913	0.258956	0.741941	no
	Change in BMI (unit)	GERD	0.106	-0.33471	0.22273	0.133181	no
	Change in BMI (unit)	CVD	0.082	0.00510888	0.254686	0.983999	no
	Change in BMI (unit)	Osteoarthritis	0.08	0.0728071	0.25504	0.775334	no
	Change in BMI (unit)	Chronic pain	0.087	-0.104947	0.239829	0.661768	no
	Change in BMI (unit)	Depression	0.074	-0.322205	0.254594	0.20593	no
	Change in BMI (unit)	Anxiety	0.082	-0.147027	0.244127	0.547125	no
	Change in BMI (unit)	NAFLD	0.036	0.00651747	0.35163	0.985215	no
	Change in BMI (unit)	Cholelithiasis	0.02	-0.48886	0.471009	0.29954	no
