## Supplementary Table 14 for "A multi-ancestry polygenic risk score for body mass index predicts longitudinal weight change"

### Sheet: Sheet1
Supplementary Table 14. Associations between clinical risk factors and 10% weight gain in the test dataset adjusted for age, sex, baseline BMI, and genetic ancestry if in full test dataset.
Population	Outcome	Risk factor	Prevalence of risk factor	Beta	Odds ratio	Standard error	p-value	Bonferroni significant
Full test dataset	≥10% weight gain	Hypertension	0.434	0.263677	1.30171	0.0292061	1.74596e-19	yes
	≥10% weight gain	Hyperlipidemia	0.294	0.0442193	1.04521	0.0334162	0.185739	no
	≥10% weight gain	Type 2 diabetes	0.177	0.0766189	1.07963	0.0384213	0.0461327	no
	≥10% weight gain	Obstructive sleep apnea	0.125	0.260168	1.29715	0.0437367	2.70593e-09	yes
	≥10% weight gain	GERD	0.193	0.204965	1.22748	0.0345604	3.01779e-09	yes
	≥10% weight gain	CVD	0.109	0.274504	1.31588	0.0439633	4.26714e-10	yes
	≥10% weight gain	Osteoarthritis	0.174	0.177768	1.19455	0.0387191	4.40625e-06	yes
	≥10% weight gain	Chronic pain	0.17	0.29223	1.33941	0.0350191	7.12925e-17	yes
	≥10% weight gain	Depression	0.182	0.34976	1.41873	0.0330889	4.09084e-26	yes
	≥10% weight gain	Anxiety	0.173	0.321499	1.37919	0.0333499	5.40877e-22	yes
	≥10% weight gain	NAFLD	0.055	0.194161	1.21429	0.0581526	0.000841355	yes
	≥10% weight gain	Cholelithiasis	0.035	0.23691	1.26733	0.0692543	0.000624204	yes
European ancestry	≥10% weight gain	Hypertension	0.381	0.372033	1.45068	0.0417393	4.95627e-19	yes
	≥10% weight gain	Hyperlipidemia	0.282	0.134468	1.14393	0.0479338	0.00502716	no
	≥10% weight gain	Type 2 diabetes	0.123	0.202782	1.2248	0.0617615	0.00102599	yes
	≥10% weight gain	Obstructive sleep apnea	0.123	0.36725	1.44376	0.0605245	1.2968e-09	yes
	≥10% weight gain	GERD	0.175	0.322887	1.38111	0.049816	9.07596e-11	yes
	≥10% weight gain	CVD	0.098	0.337279	1.40113	0.0654864	2.59986e-07	yes
	≥10% weight gain	Osteoarthritis	0.152	0.312611	1.36699	0.055824	2.14424e-08	yes
	≥10% weight gain	Chronic pain	0.15	0.434795	1.54465	0.050309	5.49947e-18	yes
	≥10% weight gain	Depression	0.165	0.47604	1.60969	0.0475952	1.49571e-23	yes
	≥10% weight gain	Anxiety	0.164	0.423704	1.52761	0.0472759	3.17797e-19	yes
	≥10% weight gain	NAFLD	0.048	0.298816	1.34826	0.0839576	0.000372077	yes
	≥10% weight gain	Cholelithiasis	0.029	0.327339	1.38727	0.105564	0.00192956	no
African ancestry	≥10% weight gain	Hypertension	0.588	0.0795747	1.08283	0.0559848	0.155212	no
	≥10% weight gain	Hyperlipidemia	0.347	-0.160072	0.852082	0.0624936	0.0104246	no
	≥10% weight gain	Type 2 diabetes	0.273	-0.0577446	0.943891	0.0648809	0.373461	no
	≥10% weight gain	Obstructive sleep apnea	0.158	-0.00444981	0.99556	0.0830395	0.957265	no
	≥10% weight gain	GERD	0.256	-0.0289828	0.971433	0.0633781	0.647456	no
	≥10% weight gain	CVD	0.146	0.118945	1.12631	0.0769703	0.122265	no
	≥10% weight gain	Osteoarthritis	0.266	-0.065059	0.937012	0.0675102	0.335201	no
	≥10% weight gain	Chronic pain	0.246	0.0726328	1.07534	0.062118	0.242295	no
	≥10% weight gain	Depression	0.246	0.0663184	1.06857	0.060702	0.274603	no
	≥10% weight gain	Anxiety	0.209	0.110429	1.11676	0.0629942	0.0796001	no
	≥10% weight gain	NAFLD	0.051	-0.0101126	0.989938	0.12578	0.93592	no
	≥10% weight gain	Cholelithiasis	0.043	0.0700581	1.07257	0.127601	0.582978	no
Admixed American ancestry	≥10% weight gain	Hypertension	0.417	0.18832	1.20722	0.0635022	0.00302125	no
	≥10% weight gain	Hyperlipidemia	0.278	0.0387866	1.03955	0.0748468	0.60431	no
	≥10% weight gain	Type 2 diabetes	0.217	0.058061	1.05978	0.0787111	0.460729	no
	≥10% weight gain	Obstructive sleep apnea	0.101	0.354387	1.42531	0.103694	0.000631686	yes
	≥10% weight gain	GERD	0.188	0.251775	1.28631	0.0762588	0.000961399	yes
	≥10% weight gain	CVD	0.103	0.345243	1.41233	0.0974664	0.000396841	yes
	≥10% weight gain	Osteoarthritis	0.142	0.239569	1.2707	0.0922758	0.00942528	no
	≥10% weight gain	Chronic pain	0.15	0.308953	1.362	0.0812624	0.000143578	yes
	≥10% weight gain	Depression	0.177	0.417524	1.5182	0.0732908	1.2207e-08	yes
	≥10% weight gain	Anxiety	0.172	0.327615	1.38765	0.0738456	9.14377e-06	yes
	≥10% weight gain	NAFLD	0.079	0.154709	1.16732	0.109993	0.159567	no
	≥10% weight gain	Cholelithiasis	0.044	0.286468	1.33172	0.135949	0.0351019	no
East Asian ancestry	≥10% weight gain	Hypertension	0.289	0.147763	1.15924	0.260491	0.570547	no
	≥10% weight gain	Hyperlipidemia	0.211	-0.467949	0.626286	0.340592	0.169464	no
	≥10% weight gain	Type 2 diabetes	0.109	-0.290369	0.747988	0.42189	0.491291	no
	≥10% weight gain	Obstructive sleep apnea	0.073	0.0595496	1.06136	0.462709	0.897597	no
	≥10% weight gain	GERD	0.089	0.183366	1.20125	0.371322	0.621433	no
	≥10% weight gain	CVD	0.058	0.21606	1.24118	0.488974	0.658587	no
	≥10% weight gain	Osteoarthritis	0.064	-0.260718	0.770498	0.536626	0.627075	no
	≥10% weight gain	Chronic pain	0.085	-1.04385	0.352098	0.599112	0.0814524	no
	≥10% weight gain	Depression	0.063	0.386315	1.47155	0.393871	0.326683	no
	≥10% weight gain	Anxiety	0.068	0.246486	1.27952	0.391143	0.528584	no
	≥10% weight gain	NAFLD	0.05	0.1694	1.18459	0.486452	0.727663	no
	≥10% weight gain	Cholelithiasis	0.025	-0.813617	0.443252	1.02221	0.426066	no
South Asian ancestry	≥10% weight gain	Hypertension	0.285	0.152631	1.1649	0.286354	0.594023	no
	≥10% weight gain	Hyperlipidemia	0.209	0.398429	1.48948	0.324127	0.218982	no
	≥10% weight gain	Type 2 diabetes	0.117	-0.00349435	0.996512	0.41296	0.993249	no
	≥10% weight gain	Obstructive sleep apnea	0.074	0.176909	1.19352	0.462496	0.702083	no
	≥10% weight gain	GERD	0.106	-1.08465	0.338019	0.611086	0.0759044	no
	≥10% weight gain	CVD	0.082	-0.309416	0.733875	0.555533	0.577547	no
	≥10% weight gain	Osteoarthritis	0.08	-0.339564	0.712081	0.551457	0.538055	no
	≥10% weight gain	Chronic pain	0.087	-0.274259	0.760135	0.490782	0.576284	no
	≥10% weight gain	Depression	0.074	0.0651213	1.06729	0.456339	0.886524	no
	≥10% weight gain	Anxiety	0.082	-0.267454	0.765326	0.489701	0.584957	no
	≥10% weight gain	NAFLD	0.036	0.142464	1.15311	0.624896	0.819662	no
	≥10% weight gain	Cholelithiasis	0.02	0.395992	1.48586	0.76347	0.603988	no
