## Supplementary Table 15 for "A multi-ancestry polygenic risk score for body mass index predicts longitudinal weight change"

### Sheet: Sheet1
Supplementary Table 15. Associations between clinical risk factors and 5% weight gain in the test dataset adjusted for age, sex, baseline BMI, and genetic ancestry if in full test dataset.
Population	Outcome	Risk factor	Prevalence of risk factor	Beta	Odds ratio	Standard error	p-value	Bonferroni significant
Full test dataset	≥5% weight gain	Hypertension	0.434	0.100531	1.10576	0.0199701	4.80165e-07	yes
	≥5% weight gain	Hyperlipidemia	0.294	0.0242765	1.02457	0.022023	0.270321	no
	≥5% weight gain	Type 2 diabetes	0.177	-0.0816191	0.921623	0.0259239	0.00164161	no
	≥5% weight gain	Obstructive sleep apnea	0.125	0.186179	1.20464	0.0290147	1.39253e-10	yes
	≥5% weight gain	GERD	0.193	0.0872105	1.09113	0.0235253	0.000209643	yes
	≥5% weight gain	CVD	0.109	0.117407	1.12458	0.0299126	8.67331e-05	yes
	≥5% weight gain	Osteoarthritis	0.174	0.0942455	1.09883	0.025701	0.00024541	yes
	≥5% weight gain	Chronic pain	0.17	0.0872898	1.09121	0.0244132	0.000349539	yes
	≥5% weight gain	Depression	0.182	0.136991	1.14682	0.0233183	4.23323e-09	yes
	≥5% weight gain	Anxiety	0.173	0.139175	1.14933	0.0234931	3.14025e-09	yes
	≥5% weight gain	NAFLD	0.055	0.0368854	1.03757	0.0401938	0.358782	no
	≥5% weight gain	Cholelithiasis	0.035	0.0991582	1.10424	0.0484453	0.0406769	no
European ancestry	≥5% weight gain	Hypertension	0.381	0.155903	1.16871	0.0278348	2.13098e-08	yes
	≥5% weight gain	Hyperlipidemia	0.282	0.0633395	1.06539	0.0308869	0.0402972	no
	≥5% weight gain	Type 2 diabetes	0.123	-0.0430488	0.957865	0.0413242	0.297536	no
	≥5% weight gain	Obstructive sleep apnea	0.123	0.254908	1.29034	0.0399429	1.75023e-10	yes
	≥5% weight gain	GERD	0.175	0.146791	1.15811	0.0335133	1.18639e-05	yes
	≥5% weight gain	CVD	0.098	0.168271	1.18326	0.0431681	9.69693e-05	yes
	≥5% weight gain	Osteoarthritis	0.152	0.139474	1.14967	0.0366929	0.000144053	yes
	≥5% weight gain	Chronic pain	0.15	0.164296	1.17856	0.0348884	2.48692e-06	yes
	≥5% weight gain	Depression	0.165	0.211553	1.2356	0.0332408	1.96238e-10	yes
	≥5% weight gain	Anxiety	0.164	0.175525	1.19187	0.0330629	1.10346e-07	yes
	≥5% weight gain	NAFLD	0.048	0.0701333	1.07265	0.0586265	0.231589	no
	≥5% weight gain	Cholelithiasis	0.029	0.164288	1.17855	0.0729083	0.0242366	no
African ancestry	≥5% weight gain	Hypertension	0.588	-0.00532332	0.994691	0.0402341	0.89474	no
	≥5% weight gain	Hyperlipidemia	0.347	-0.094955	0.909414	0.0428698	0.0267628	no
	≥5% weight gain	Type 2 diabetes	0.273	-0.160197	0.851976	0.0450419	0.00037567	yes
	≥5% weight gain	Obstructive sleep apnea	0.158	-0.00442613	0.995584	0.0555781	0.936525	no
	≥5% weight gain	GERD	0.256	-0.0591306	0.942584	0.0441298	0.18027	no
	≥5% weight gain	CVD	0.146	0.0390003	1.03977	0.0539585	0.469814	no
	≥5% weight gain	Osteoarthritis	0.266	-0.00726318	0.992763	0.0459423	0.874383	no
	≥5% weight gain	Chronic pain	0.246	-0.0178939	0.982265	0.0439192	0.683695	no
	≥5% weight gain	Depression	0.246	-0.00770828	0.992321	0.0430947	0.858041	no
	≥5% weight gain	Anxiety	0.209	0.0381084	1.03884	0.0450001	0.397078	no
	≥5% weight gain	NAFLD	0.051	-0.104832	0.900476	0.0878686	0.23285	no
	≥5% weight gain	Cholelithiasis	0.043	-0.0443453	0.956624	0.0917029	0.628687	no
Admixed American ancestry	≥5% weight gain	Hypertension	0.417	0.0389196	1.03969	0.0443703	0.380403	no
	≥5% weight gain	Hyperlipidemia	0.278	0.0231661	1.02344	0.0501368	0.64404	no
	≥5% weight gain	Type 2 diabetes	0.217	-0.0516988	0.949615	0.0531196	0.330428	no
	≥5% weight gain	Obstructive sleep apnea	0.101	0.25794	1.29426	0.0697463	0.000217082	yes
	≥5% weight gain	GERD	0.188	0.124612	1.13271	0.0528204	0.0183162	no
	≥5% weight gain	CVD	0.103	0.0825844	1.08609	0.0691694	0.232499	no
	≥5% weight gain	Osteoarthritis	0.142	0.136109	1.14581	0.0621017	0.0284003	no
	≥5% weight gain	Chronic pain	0.15	0.0540671	1.05556	0.0577766	0.349378	no
	≥5% weight gain	Depression	0.177	0.129995	1.13882	0.0528645	0.0139314	no
	≥5% weight gain	Anxiety	0.172	0.156872	1.16985	0.0525331	0.00282509	no
	≥5% weight gain	NAFLD	0.079	0.0473365	1.04847	0.0755201	0.530786	no
	≥5% weight gain	Cholelithiasis	0.044	0.175087	1.19135	0.0954797	0.0666887	no
East Asian ancestry	≥5% weight gain	Hypertension	0.289	0.275638	1.31737	0.152159	0.0700614	no
	≥5% weight gain	Hyperlipidemia	0.211	0.075335	1.07825	0.173595	0.66431	no
	≥5% weight gain	Type 2 diabetes	0.109	0.151121	1.16314	0.211672	0.475265	no
	≥5% weight gain	Obstructive sleep apnea	0.073	0.436928	1.54794	0.245046	0.0745795	no
	≥5% weight gain	GERD	0.089	0.16085	1.17451	0.217801	0.4602	no
	≥5% weight gain	CVD	0.058	0.407401	1.50291	0.264931	0.124107	no
	≥5% weight gain	Osteoarthritis	0.064	-0.238274	0.787987	0.287416	0.407093	no
	≥5% weight gain	Chronic pain	0.085	-0.103255	0.901897	0.234739	0.660028	no
	≥5% weight gain	Depression	0.063	0.39634	1.48637	0.237274	0.0948428	no
	≥5% weight gain	Anxiety	0.068	0.200424	1.22192	0.236695	0.397129	no
	≥5% weight gain	NAFLD	0.05	0.340204	1.40523	0.270272	0.208121	no
	≥5% weight gain	Cholelithiasis	0.025	-0.336399	0.714338	0.44737	0.452082	no
South Asian ancestry	≥5% weight gain	Hypertension	0.285	0.0112724	1.01134	0.188564	0.952331	no
	≥5% weight gain	Hyperlipidemia	0.209	0.254284	1.28954	0.21309	0.232745	no
	≥5% weight gain	Type 2 diabetes	0.117	-0.26614	0.766332	0.277554	0.337621	no
	≥5% weight gain	Obstructive sleep apnea	0.074	-0.196273	0.821788	0.324974	0.545866	no
	≥5% weight gain	GERD	0.106	-0.215039	0.80651	0.282182	0.446026	no
	≥5% weight gain	CVD	0.082	-0.0964583	0.908048	0.322931	0.765172	no
	≥5% weight gain	Osteoarthritis	0.08	-0.0775645	0.925367	0.320472	0.808755	no
	≥5% weight gain	Chronic pain	0.087	-0.114135	0.892138	0.29629	0.700079	no
	≥5% weight gain	Depression	0.074	-0.14388	0.865992	0.313448	0.646218	no
	≥5% weight gain	Anxiety	0.082	0.0019468	1.00195	0.29106	0.994663	no
	≥5% weight gain	NAFLD	0.036	0.263758	1.30181	0.395448	0.504781	no
	≥5% weight gain	Cholelithiasis	0.02	-0.312021	0.731966	0.632234	0.621645	no
